# Osteosarcoma: novel prognostic biomarkers using circulating and cell-free tumour DNA

**DOI:** 10.1101/2021.12.12.21267579

**Authors:** Iben Lyskjær, Neesha Kara, Solange De Noon, Christopher Davies, Ana Maia Rocha, Anna-Christina Strobl, Inga Usher, Craig Gerrand, Sandra J Strauss, Daniel Schrimpf, Andreas von Deimling, Stephan Beck, Adrienne M Flanagan

## Abstract

Osteosarcoma (OS) is the most common primary bone tumour in children and adolescents. Despite treatment with curative-intent, many patients die of this disease. Biomarkers for assessment of disease burden and prognoses for osteosarcoma are not available. Circulating-free (cfDNA) and -tumour DNA (ctDNA) are promising biomarkers for disease surveillance in several major cancer types, however only two such studies are reported for OS. In this combined discovery and validation study, we identified four novel methylation-based biomarkers in 171 OS tumours (test set) and comprehensively validated our findings *in silico* in two independent osteosarcoma sample datasets (n= 162, n=107) and experimentally using digital droplet PCR (ddPCR, n=20 OS tumours). Custom ddPCR assays for these biomarkers were able to detect ctDNA in 40% of pre-operative plasma samples (n=72). ctDNA was detected in 5/17 (29%) post-operative plasma samples from patients who experienced a subsequent relapse post-operatively. Both cfDNA levels and ctDNA detection independently correlated with overall survival, p=0.0015, p=0.0096, respectively. Combining both assays increased the prognostic value of the data. Our findings illustrate the utility of mutation-independent methylation-based markers, broadly applicable ctDNA assays for tumour surveillance and prognostication. This study lays the foundation for multi-institutional collaborative studies to explore the utility of plasma-derived biomarkers for predicting clinical outcome of OS.
