## Supplementary Table 6 for "Osteosarcoma: novel prognostic biomarkers using circulating and cell-free tumour DNA"

### Sheet: Sheet1
Sample	Probe	Copies/20µl	Copies/22µl	Input / µl	Copies/µl (meth)	Copies/µl total BS	Methylation level
P01	cg02169391	0	0	8.5	0	40.1867	0
P02	cg02169391	2.68846	2.95731	8.5	0.347919	21.0284	0.0165451
P03	cg02169391	11.5118	12.6629	8.5	1.48976	67.2317	0.0221586
P04	cg02169391	3.99537	4.39491	8.5	0.517048	34.6384	0.014927
P05	cg02169391	8.45065	9.29571	8.5	1.09361	69.0738	0.0158325
P06	cg02169391	2.81419	3.0956	8.5	0.364189	51.1762	0.00711636
P07	cg02169391	1.32676	1.45944	8.5	0.171698	41.9133	0.00409651
P08	cg02169391	0	0	8.5	0	46.3249	0
P09	cg02169391	1.61464	1.77611	8.5	0.208954	70.2038	0.00297639
P10	cg02169391	0	0	8.5	0	39.5808	0
P11	cg02169391	0	0	8.5	0	17.6792	0
P12	cg02169391	0	0	8.5	0	21.3599	0
P13	cg02169391	0	0	8.5	0	8.86213	0
P14	cg02169391	0	0	8.5	0	32.6837	0
P15	cg02169391	0	0	8.5	0	55.0396	0
P16	cg02169391	0	0	8.5	0	46.3791	0
P17	cg02169391	0	0	8.5	0	84.4144	0
P18	cg02169391	0	0	8.5	0	9.78001	0
P19	cg02169391	2.92891	3.2218	8.5	0.379036	30.4735	0.0124382
P20	cg02169391	1.49979	1.64977	8.5	0.19409	24.2366	0.00800814
P21	cg02169391	0	0	8.5	0	33.7134	0
P22	cg02169391	0	0	8.5	0	51.7696	0
P23	cg02169391	1.44454	1.589	8.5	0.186941	43.023	0.00434514
P24	cg02169391	0	0	8.5	0	42.027	0
P25	cg02169391	0	0	8.5	0	39.4173	0
P26	cg02169391	21.4379	23.5817	8.5	2.77431	99.4074	0.0279085
P27	cg02169391	0	0	8.5	0	57.0117	0
P28	cg02169391	0	0	8.5	0	84.1979	0
P29	cg02169391	2.64628	2.91091	8.5	0.34246	8.05941	0.0424919
P30	cg02169391	1.36692	1.50361	8.5	0.176895	16.057	0.0110167
P31	cg02169391	2.92273	3.215	8.5	0.378235	74.0704	0.00510643
P32	cg02169391	0	0	8.5	0	37.6923	0
P33	cg02169391	0	0	8.5	0	71.8665	0
P34	cg02169391	2.3374	2.57114	8.5	0.302487	115.894	0.00261002
P35	cg02169391	0	0	8.5	0	11.0231	0
P36	cg02169391	0	0	8.5	0	31.692	0
P37	cg02169391	5.99514	6.59465	8.5	0.775841	45.7286	0.0169662
P38	cg02169391	0	0	8.5	0	27.7918	0
P39	cg02169391	2.42659	2.66925	8.5	0.314029	64.6981	0.00485376
P40	cg02169391	0	0	8.5	0	31.4431	0
P41	cg02169391	1.40069	1.54075	8.5	0.181265	92.0687	0.0019688
P42	cg02169391	0	0	8.5	0	48.5629	0
P43	cg02169391	1.42512	1.56763	8.5	0.184427	24.4308	0.00754895
P44	cg02169391	1.34235	1.47659	8.5	0.173716	22.2726	0.00779954
P45	cg02169391	1.36787	1.50466	8.5	0.177018	140.292	0.00126179
P46	cg02169391	1.31976	1.45174	8.5	0.170793	30.2806	0.00564034
P47	cg02169391	0	0	8.5	0	19.1553	0		0.518334
P01	cg22082800	0	0	9.5	0	40.1867	0
P02	cg22082800	0	0	10.5	0	21.0284	0
P03	cg22082800	0	0	11.5	0	67.2317	0
P04	cg22082800	1.49502	1.64452	12.5	0.131562	34.6384	0.00379815
P05	cg22082800	6.12865	6.74151	13.5	0.499371	69.0738	0.00722953
P06	cg22082800	0	0	14.5	0	51.1762	0
P07	cg22082800	0	0	15.5	0	41.9133	0
P08	cg22082800	1.49095	1.64004	16.5	0.0993966	46.3249	0.00214564
P09	cg22082800	1.35511	1.49062	17.5	0.0851782	70.2038	0.0012133
P10	cg22082800	1.4215	1.56365	18.5	0.0845217	39.5808	0.00213542
P11	cg22082800	0	0	19.5	0	17.6792	0
P12	cg22082800	0	0	21.5	0	21.3599	0
P13	cg22082800	0	0	22.5	0	8.86213	0
P14	cg22082800	0	0	23.5	0	32.6837	0
P15	cg22082800	0	0	24.5	0	55.0396	0
P16	cg22082800	0	0	25.5	0	46.3791	0
P17	cg22082800	0	0	26.5	0	84.4144	0
P18	cg22082800	0	0	27.5	0	9.78001	0
P19	cg22082800	0	0	28.5	0	30.4735	0
P20	cg22082800	0	0	29.5	0	24.2366	0
P21	cg22082800	0	0	30.5	0	33.7134	0
P22	cg22082800	1.57635	1.73399	31.5	0.0550472	51.7696	0.00106331
P23	cg22082800	0	0	32.5	0	43.023	0
P24	cg22082800	3.27411	3.60152	33.5	0.107508	42.027	0.00255808
P25	cg22082800	0	0	34.5	0	39.4173	0
P26	cg22082800	0	0	35.5	0	99.4074	0
P27	cg22082800	0	0	36.5	0	57.0117	0
P28	cg22082800	0	0	37.5	0	84.1979	0
P29	cg22082800	2.93732	3.23105	38.5	0.0839235	8.05941	0.0104131
P30	cg22082800	1.42693	1.56963	39.5	0.0397374	16.057	0.00247478
P31	cg22082800	0	0	40.5	0	74.0704	0
P32	cg22082800	0	0	41.5	0	37.6923	0
P33	cg22082800	1.3878	1.52658	42.5	0.0359195	71.8665	0.000499809
P34	cg22082800	0	0	43.5	0	115.894	0
P35	cg22082800	0	0	44.5	0	11.0231	0
P36	cg22082800	0	0	45.5	0	31.692	0
P37	cg22082800	0	0	46.5	0	45.7286	0
P38	cg22082800	0	0	47.5	0	27.7918	0
P39	cg22082800	0	0	48.5	0	64.6981	0
P40	cg22082800	0	0	49.5	0	31.4431	0
P41	cg22082800	4.41549	4.85704	50.5	0.096179	92.0687	0.00104464
P42	cg22082800	0	0	51.5	0	48.5629	0
P43	cg22082800	0	0	52.5	0	24.4308	0
P44	cg22082800	0	0	53.5	0	22.2726	0
P45	cg22082800	1.55448	1.70993	54.5	0.0313749	140.292	0.00022364
P46	cg22082800	0	0	55.5	0	30.2806	0
P47	cg22082800	1.91179	2.10297	56.5	0.0372208	19.1553	0.0019431		0.0781756
P01	cg25680486	0	0	57.5	0	40.1867	0
P02	cg25680486	1.42167	1.56384	58.5	0.0267323	21.0284	0.00127125
P03	cg25680486	1.60364	1.764	59.5	0.0296471	67.2317	0.00044097
P04	cg25680486	2.99014	3.28915	60.5	0.0543662	34.6384	0.00156954
P05	cg25680486	1.53201	1.68521	61.5	0.0274018	69.0738	0.000396704
P06	cg25680486	1.50333	1.65367	62.5	0.0264587	51.1762	0.00051701
P07	cg25680486	0	0	63.5	0	41.9133	0
P08	cg25680486	0	0	64.5	0	46.3249	0
P09	cg25680486	1.35511	1.49062	65.5	0.0227575	70.2038	0.000324164
P10	cg25680486	0	0	66.5	0	39.5808	0
P11	cg25680486	1.40219	1.54241	67.5	0.0228505	17.6792	0.00129251
P12	cg25680486	1.57235	1.72958	69.5	0.0248861	21.3599	0.00116509
P13	cg25680486	12.9277	14.2205	70.5	0.201709	8.86213	0.0227608
P14	cg25680486	5.81476	6.39623	71.5	0.0894578	32.6837	0.00273707
P15	cg25680486	7.53544	8.28898	72.5	0.114331	55.0396	0.00207724
P16	cg25680486	0	0	73.5	0	46.3791	0
P17	cg25680486	0	0	74.5	0	84.4144	0
P18	cg25680486	4.81223	5.29346	75.5	0.070112	9.78001	0.00716891
P19	cg25680486	0	0	76.5	0	30.4735	0
P20	cg25680486	0	0	77.5	0	24.2366	0
P21	cg25680486	3.02357	3.32593	78.5	0.0423685	33.7134	0.00125673
P22	cg25680486	0	0	79.5	0	51.7696	0
P23	cg25680486	12.0079	13.2087	80.5	0.164083	43.023	0.00381384
P24	cg25680486	0	0	81.5	0	42.027	0
P25	cg25680486	0	0	82.5	0	39.4173	0
P26	cg25680486	1.51739	1.66913	83.5	0.0199896	99.4074	0.000201087
P27	cg25680486	0	0	84.5	0	57.0117	0
P28	cg25680486	0	0	85.5	0	84.1979	0
P29	cg25680486	0	0	86.5	0	8.05941	0
P30	cg25680486	0	0	87.5	0	16.057	0
P31	cg25680486	1.50122	1.65134	88.5	0.0186593	74.0704	0.000251913
P32	cg25680486	1.45697	1.60267	89.5	0.017907	37.6923	0.000475083
P33	cg25680486	1.3878	1.52658	90.5	0.0168683	71.8665	0.000234717
P34	cg25680486	0	0	91.5	0	115.894	0
P35	cg25680486	0	0	92.5	0	11.0231	0
P36	cg25680486	0	0	93.5	0	31.692	0
P37	cg25680486	0	0	94.5	0	45.7286	0
P38	cg25680486	3.25599	3.58159	95.5	0.0375035	27.7918	0.00134945
P39	cg25680486	0	0	96.5	0	64.6981	0
P40	cg25680486	0	0	97.5	0	31.4431	0
P41	cg25680486	1.47174	1.61891	98.5	0.0164357	92.0687	0.000178515
P42	cg25680486	0	0	99.5	0	48.5629	0
P43	cg25680486	0	0	100.5	0	24.4308	0
P44	cg25680486	1.60157	1.76172	101.5	0.0173569	22.2726	0.000779293
P45	cg25680486	0	0	102.5	0	140.292	0
P46	cg25680486	0	0	103.5	0	30.2806	0
P47	cg25680486	0	0	104.5	0	19.1553	0		0.10694
P01	cg26100986	0	0	8.5	0	40.1867	0
P02	cg26100986	2.68846	2.95731	8.5	0.347919	21.0284	0.0165451
P03	cg26100986	0	0	8.5	0	67.2317	0
P04	cg26100986	0	0	8.5	0	34.6384	0
P05	cg26100986	0	0	8.5	0	69.0738	0
P06	cg26100986	0	0	8.5	0	51.1762	0
P07	cg26100986	0	0	8.5	0	41.9133	0
P08	cg26100986	1.30382	1.4342	8.5	0.16873	46.3249	0.00364231
P09	cg26100986	0	0	8.5	0	70.2038	0
P10	cg26100986	0	0	8.5	0	39.5808	0
P11	cg26100986	0	0	8.5	0	17.6792	0
P12	cg26100986	0	0	8.5	0	21.3599	0
P13	cg26100986	0	0	8.5	0	8.86213	0
P14	cg26100986	0	0	8.5	0	32.6837	0
P15	cg26100986	0	0	8.5	0	55.0396	0
P16	cg26100986	0	0	8.5	0	46.3791	0
P17	cg26100986	0	0	8.5	0	84.4144	0
P18	cg26100986	0	0	8.5	0	9.78001	0
P19	cg26100986	0	0	8.5	0	30.4735	0
P20	cg26100986	0	0	8.5	0	24.2366	0
P21	cg26100986	0	0	8.5	0	33.7134	0
P22	cg26100986	0	0	8.5	0	51.7696	0
P23	cg26100986	0	0	8.5	0	43.023	0
P24	cg26100986	0	0	8.5	0	42.027	0
P25	cg26100986	0	0	8.5	0	39.4173	0
P26	cg26100986	0	0	8.5	0	99.4074	0
P27	cg26100986	0	0	8.5	0	57.0117	0
P28	cg26100986	0	0	8.5	0	84.1979	0
P29	cg26100986	1.3231	1.45541	8.5	0.171225	8.05941	0.0212454
P30	cg26100986	0	0	8.5	0	16.057	0
P31	cg26100986	1.46132	1.60745	8.5	0.189112	74.0704	0.00255314
P32	cg26100986	0	0	8.5	0	37.6923	0
P33	cg26100986	0	0	8.5	0	71.8665	0
P34	cg26100986	0	0	8.5	0	115.894	0
P35	cg26100986	0	0	8.5	0	11.0231	0
P36	cg26100986	0	0	8.5	0	31.692	0
P37	cg26100986	0	0	8.5	0	45.7286	0
P38	cg26100986	0	0	8.5	0	27.7918	0
P39	cg26100986	0	0	8.5	0	64.6981	0
P40	cg26100986	0	0	8.5	0	31.4431	0
P41	cg26100986	0	0	8.5	0	92.0687	0
P42	cg26100986	0	0	8.5	0	48.5629	0
P43	cg26100986	0	0	8.5	0	24.4308	0
P44	cg26100986	0	0	8.5	0	22.2726	0
P45	cg26100986	0	0	8.5	0	140.292	0
P46	cg26100986	1.31976	1.45174	8.5	0.170793	30.2806	0.00564034
P47	cg26100986	0	0	8.5	0	19.1553	0		0.105588
