## Supplementary Table 8 for "Osteosarcoma: novel prognostic biomarkers using circulating and cell-free tumour DNA"

### Sheet: Suupl Table 8
			Supplementary Table 8 - Receiver Operating Characteristic (ROC) - sensitivity and specificity for the 17 markers and the 4 chosen for digital droplet PCR analysis
			OS = 171, Blood = 1578		OS = 162, Blood = 699		OS = 107, Blood = 732		OS = 440, Blood = 3009
			Training Set		Validation Set 1		Validation Set 2		Average		Totals
			Sensitivity	Specificity	Sensitivity	Specificity	Sensitivity	Specificity	Sensitivity	Specificity	False Negatives	False Positives
		All 17 CpGs*	1	0.993029	1	1	1	0.997268	1	0.996766	0/440	0.00432037
		4 specific CpGs**	0.929825	0.996198	0.969136	1	0.990654	1	0.963205	0.998733	0.0409091	0.00199402
		cg02169391	0.836257	0.996198	0.759259	1	0.88785	1	0.827789	0.998733	0.179545	0.00199402
		cg02384857	0.929825	0.996831	0.938272	1	0.925234	0.998634	0.93111	0.998488	0.0681818	0.00199402
		cg03186333	0.853801	1	0.833333	1	0.785047	1	0.82406	1	0.170455	0/3009
		cg05020685	0.953216	0.999366	0.962963	1	0.962617	1	0.959599	0.999789	0.0409091	0.000332336
		cg07265743	0.847953	0.998733	0.783951	1	0.859813	1	0.830572	0.999578	0.172727	0.000664673
		cg07431286	0.824561	0.999366	0.91358	1	no data	no data	0.869071	0.999683	0.132132	0.000439174
		cg07808087	0.865497	1	0.67284	1	no data	no data	0.769168	1	0.228228	0/2277
		cg12109291	0.807018	1	0.796296	1	0.785047	1	0.79612	1	0.202273	0/3009
		cg12455762	0.912281	0.999366	0.975309	1	0.962617	1	0.950069	0.999789	0.0522727	0.000332336
		cg15949044	0.807018	0.999366	0.962963	1	0.785047	1	0.851676	0.999789	0.140909	0.000332336
		cg17315219	0.877193	0.998099	0.858025	1	0.906542	1	0.880587	0.999366	0.122727	0.000997009
		cg17805540	0.865497	0.997465	0.851852	1	0.869159	0.998634	0.862169	0.9987	0.138636	0.00166168
		cg22082800	0.824561	0.999366	0.944444	1	0.971963	1	0.913656	0.999789	0.0954545	0.000332336
		cg25680486	0.865497	0.999366	0.82716	1	0.869159	1	0.853939	0.999789	0.147727	0.000332336
		cg26100986	0.853801	0.999366	0.925926	1	0.953271	1	0.910999	0.999789	0.0954545	0.000332336
		cg26590744	0.830409	0.999366	0.814815	1	0.897196	1	0.847473	0.999789	0.159091	0.000332336
		cg27626141	0.859649	1	0.666667	1	no data	no data	0.763158	1	0.234234	0/2277
