## Supplementary Table 9 for "Osteosarcoma: novel prognostic biomarkers using circulating and cell-free tumour DNA"

### Sheet: Sheet1
	Supplementary Table 9. Primers and probes for digital droplet PCR assays.
	Assay	Sequences			References	Amplicon length (bp)	Amplification temp. (ºC)	LOB	LOD	ddPCR duplex partner
	Chr3 (Reference for total circulating free DNA)	Sense Primer (5'-3')		CTAGAAGATCTACCTCCAAGAGG	Schøler, L. V., Thomas, R. et al. , Clinical Cancer Research, June 9, 2017; DOI: 10.1158/1078- 0432.CCR-17-0510	82	58	NR*	NR*	EPHA3
		Antisense Primer (5'-3')		CCAGGCTGAAGCTATTCCAG
		Probe (5'-3')		FAM-CTCATACATCTGGCATATGGGCTGG-BHQ
	PBC (Lymphocyte contamination)	Sense Primer (5'-3')		ATCTGCAAATGAACAGYCTGAGA	Pallisgaard N AR, Spindler KG, Jakobsen A., Clinica Chimica Acta, 2015 Jun 15;446:141-6. doi: 10.1016/j.cca.2015.04.015.	90-125	58	NR*	NR*	None
		Antisense Primer (5'-3')		CTTACCTGAGGAGACGGTGAC
		Probe (5'-3')		FAM-CYGAGGACACRGCTGTGTATTACTGTGC-BHQ
	EPHA3 (Reference for bisulfite converted DNA)	Sense Primer (5'-3')		GGATTTATTAGGTGTGTAATGTTATGGATT	Pharo et al., Clinical Epigenetics, Feb, 2018, Feb 21;10:24. doi: 10.1186/s13148-018-0456-5	99	60	NR*	NR*	Chr3
		Antisense Primer (5'-3')		ACTCCACATAAATCTTCTAAACTAAATTCCT
		Probe (5'-3')		HEX-TTGGTTGAGAATAAATTGGGTTT-MGB
	cg02169391	Sense Primer (5'-3')		TTTTGGGAATAGGGTGAAG	-	89	55	0.063	0.152	cg26100986
		Antisense Primer (5'-3')		CTTACCTACAAAACTCCATATTTC
		Probe (5'-3')		FAM-AGAATTTTTGGTTTTAGGAAGCGTAT-BHQ
	cg22082800	Sense Primer (5'-3')		GAGAAGTTTGATTTGGAGT	-	101	55	0.012	0.033	cg25680486
		Antisense Primer (5'-3')		CAAAACTTCCCCAACCT
		Probe (5'-3')		FAM-ATATTTATTGTCGTTATGATTCGGT-BHQ
	cg25680486	Sense Primer (5'-3')		GAGGTATAGGGTTTTGGTATAA	-	113	55	0.004	0.009	cg22082800
		Antisense Primer (5'-3')		CCACACACACCCATAAAA
		Probe (5'-3')		HEX-TTAATTACGACGATCGATATTTTTGT-BHQ
	cg26100986	Sense Primer (5'-3')		GGGTATTAGTTGTTTTTGGTAT	-	133	55	0.002	0.005	cg02169391
		Antisense Primer (5'-3')		CACAACAAATCTTCAATAAATC
		Probe (5'-3')		HEX-ATTTAGGCGGCGTTTTT-BHQ
	*NR = not relevant
