## Supplementary Table 3 for "Osteosarcoma: novel prognostic biomarkers using circulating and cell-free tumour DNA"

### Sheet: Sheet1
	Supplementary Table 3
	Sample Name	Gender	Main Diagnosis	Diagnosis Subtype	Tumour Location	Grade	Tumour origin	Primary lesion	Bx/ Rx	No Chemo Given (NCG) /Pre/Post Chemotherapy (Cx) Sample	Age range (years)
	T1	Female	Osteosarcoma	Osteoblastic	Tibia	3	Bone	YES	Rx	NCG	10-20y
	T10	Male	Osteosarcoma	Osteoblastic	Femur	2	Bone	YES	Rx	Pre Cx	10-20y
	T11	Female	Osteosarcoma	Osteoblastic	Femur	3	Bone	YES	Bx	Pre Cx	10-20y
	T12	Male	Osteosarcoma	Pleomorphic and Fibroblastic	Femur	3	Bone	YES	Rx	Pre Cx	41-50y
	T13	Female	Osteosarcoma	Osteoblastic	Fibula	3	Bone	YES	Rx	Post Cx	10-20y
	T14	Male	Osteosarcoma	Pleomorphic and Telangiectatic	Humerus	3	Bone	YES	Rx	Post Cx	10-20y
	T15	Male	Osteosarcoma	Chondroblastic	Femur	3	Bone	YES	Rx	Post Cx	10-20y
	T16	Male	Osteosarcoma	Osteoblastic and Chondroblastic	Femur	3	Bone	YES	Rx	Post Cx	10-20y
	T17	Male	Osteosarcoma	Osteoblastic	Femur	3	Bone	YES	Rx	Post Cx	10-20y
	T18	Male	Osteosarcoma	Osteoblastic and Fibroblastic	Tibia	3	Bone	YES	Rx	Post Cx	41-50y
	T19	Male	Osteosarcoma	Osteoblastic and fibroblastic	Femur	3	Bone	YES	Rx	Post Cx	41-50y
	T2	Male	Osteosarcoma	Osteoblastic	Femur	3	Bone	YES	Rx	NCG	61-70y
	T20	Female	Osteosarcoma	Telangiectatic	Tibia	3	Bone	YES	Rx	Post Cx	51-60y
	T3	Male	Osteosarcoma	Osteoblastic	Fibula	3	Bone	YES	Rx	NCG	71-80y
	T4	Male	Osteosarcoma	Chondroblastic	Femur	3	Bone	YES	Rx	NCG	81-90y
	T5	Male	Osteosarcoma	Fibroblastic	Acetabulum	3	Bone	YES	Rx	NCG	71-80y
	T6	Male	Osteosarcoma	Osteoblastic	Femur	3	Bone	YES	Rx	NCG	61-70y
	T7	Female	Osteosarcoma	Osteoblastic and Pleomorphic	Tibia	3	Bone	YES	Bx	NCG	51-60y
	T8	Male	Osteosarcoma	Osteoblastic and Telangiectatic	Femur	3	Bone	YES	Rx	NCG	10-20y
	T9	Male	Osteosarcoma	Fibroblastic	Femur	3	Bone	YES	Bx	Pre Cx	10-20y
	Bx, needle core biopsy specimen; Rx Reseection specimen
	Methylation_results
	SampleName	cg02169391	cg22082800	cg25680486	cg26100986	Sample Type
	T1	0.04	0.39	0.76	0.02	Tumour
	T2	0.6	0.69	0.07	0.4	Tumour
	T3	0.53	0.52	0.18	0.29	Tumour
	T4	0.88	0	0	0.04	Tumour
	T5	0.73	0.32	0.04	0.72	Tumour
	T6	0.45	0.5	0.28	0.31	Tumour
	T7	0.79	0.63	0.16	0.45	Tumour
	T8	0.54	0.45	0.45	0.37	Tumour
	T9	0.82	0.76	0.2	0.52	Tumour
	T10	0.34	0.53	0.15	0.2	Tumour
	T11	0.35	0.41	0.01	0.02	Tumour
	T12	0.47	0	0	0.29	Tumour
	T13	0.37	0.98	0.4	0.26	Tumour
	T14	0.28	0.22	0.18	0.14	Tumour
	T15	0.68	0.77	0.43	0.17	Tumour
	T16	0.69	0.64	0.29	0.44	Tumour
	T17	0.16	0.18	0.02	0.1	Tumour
	T18	0.37	0.23	0.14	0.22	Tumour
	T19	0.48	0.29	0.26	0.29	Tumour
	T20	0.2	0.05	0.01	0.05	Tumour
	G1	0.034	0.001	0.002	0	Germline
	G2	0.012	0.001	0	0	Germline
	G3	0.044	0.003	0	0	Germline
	G4	0.004	0.001	0	0	Germline
	G5	0.084	0.002	0.001	0	Germline
	G6	0.079	0.028	0	0	Germline
	G7	0.001	0	0.001	0.001	Germline
	G8	0.002	0.001	0.001	0.001	Germline
	G9	0.002	0	0.008	0.002	Germline
	G10	0.004	0	0	0.003	Germline
	G11	0.005	0	0	0	Germline
	G12	0.022	0.001	0.002	0.001	Germline
	G13	0.009	0	0	0.001	Germline
	G14	0.008	0.001	0	0.002	Germline
	G15	0.001	0.001	0	0	Germline
	G16	0.01	0	0	0	Germline
	G17	0.062	0	0	0.002	Germline
	G18	0.005	0.001	0.001	0	Germline
	G19	0.004	0.001	0.001	0.002	Germline
	G20	0.009	0	0	0	Germline
