## Supplementary Table 4 for "Osteosarcoma: novel prognostic biomarkers using circulating and cell-free tumour DNA"

### Sheet: Sheet1
Supplementary Table 5 - pre-OP plasma ctDNA values
Plate	Patient ID	assay	Concentration	CopiesPer22uLWell	input_vol_ul	copies_per_uL	EPHA copies/uL after BSC (plate27)	methylation_level	LOD	sample_pos_assay	sample_pos	two_assays_pos
Plate33	OS_01	cg25680486	0	0	8	0	82.5	0	0.009	No	No	No
Plate33	OS_01	cg22082800	0.47	10.34	8	1.2925	82.5	0.0156667	0.033	No	No	No
Plate34	OS_01	cg22082800	0.32	7.04	8	0.88	82.5	0.0106667	0.033	No	No	No
Plate34	OS_01	cg25680486	0	0	8	0	82.5	0	0.009	No	No	No
Plate39	OS_01	cg02169391	1	22	8	2.75	55	0.05	0.152	No	No	No
Plate39	OS_01	cg22082800	0.41	9.02	8	1.1275	55	0.0205	0.033	No	No	No
Plate39	OS_01	cg25680486	0	0	8	0	55	0	0.09	No	No	No
Plate39	OS_01	cg26100986	0.13	2.86	8	0.3575	55	0.0065	0.05	No	No	No
Plate29	OS_02	cg22082800	0	0	8	0	66	0	0.033	No	Yes	No
Plate29	OS_02	cg25680486	0.08	1.76	8	0.22	66	0.0033	0.009	No	Yes	No
Plate30	OS_02	cg021699391	0.39	8.58	2	4.29	66	0.065	0.152	No	Yes	No
Plate30	OS_02	cg22082800	No Call	#VALUE!	8	#VALUE!	66	#VALUE!	0.033	#VALUE!	Yes	No
Plate30	OS_02	cg25680486	No Call	#VALUE!	8	#VALUE!	66	#VALUE!	0.033	#VALUE!	Yes	No
Plate30	OS_02	cg26100986	0.1	2.2	2	1.1	66	0.0166667	0.005	Yes	Yes	No
Plate39	OS_02	cg22082800	0.08	1.76	8	0.22	66	0.00333333	0.033	No	Yes	No
Plate39	OS_02	cg25680486	0	0	8	0	66	0	0.09	No	Yes	No
Plate39	OS_02	cg02169391	1.6	35.2	8	4.4	100.1	0.043956	0.152	No	Yes	No
Plate39	OS_02	cg26100986	0	0	8	0	100.1	0	0.05	No	Yes	No
Plate29	OS_03	cg22082800	0	0	8	0	47.3	0	0.033	No	No	No
Plate29	OS_03	cg25680486	0	0	8	0	47.3	0	0.009	No	No	No
Plate30	OS_03	cg021699391	0	0	8	0	47.3	0	0.152	No	No	No
Plate30	OS_03	cg26100986	0	0	8	0	47.3	0	0.005	No	No	No
Plate33	OS_04	cg22082800	0	0	8	0	11	0	0.033	No	No	No
Plate33	OS_04	cg25680486	0	0	8	0	11	0	0.009	No	No	No
Plate39	OS_04	cg02169391		3.74	8	0.4675	19.8	0.0236111	0.152	No	No	No
Plate39	OS_04	cg22082800		1.54	8	0.1925	19.8	0.00972222	0.033	No	No	No
Plate39	OS_04	cg25680486		0	8	0	19.8	0	0.09	No	No	No
Plate39	OS_04	cg26100986		0	8	0	19.8	0	0.05	No	No	No
Plate33	OS_05	cg22082800	0	0	8	0	18.7	0	0.033	No	Yes	No
Plate33	OS_05	cg25680486	0.23	5.06	8	0.6325	18.7	0.0338235	0.009	Yes	Yes	No
Plate39	OS_05	cg02169391	0	0	8	0	18.7	0	0.152	No	Yes	No
Plate39	OS_05	cg26100986	0	0	8	0	18.7	0	0.05	No	Yes	No
Plate29	OS_07	cg22082800	0	0	8	0	31.9	0	0.033	No	Yes	No
Plate29	OS_07	cg25680486	0	0	8	0	31.9	0	0.009	No	Yes	No
Plate30	OS_07	cg021699391	0.2	4.4	8	0.55	31.9	0.0172414	0.152	No	Yes	No
Plate30	OS_07	cg26100986	0.07	1.54	8	0.1925	31.9	0.00603448	0.005	Yes	Yes	No
Plate29	OS_08	cg22082800	0.9	19.8	8	2.475	100.1	0.0247	0.033	No	Yes	No
Plate29	OS_08	cg25680486	0.08	1.76	8	0.22	100.1	0.0022	0.009	No	Yes	No
Plate30	OS_08	cg22082800	1.6	35.2	8	4.4	100.1	0.043956	0.033	Yes	Yes	No
Plate30	OS_08	cg25680486	0	0	8	0	100.1	0	0.033	No	Yes	No
Plate29	OS_10	cg22082800	0.16	3.52	8	0.44	138.6	0.0032	0.033	No	No	No
Plate29	OS_10	cg25680486	0	0	8	0	138.6	0	0.009	No	No	No
Plate30	OS_10	cg021699391	0.13	2.86	2	1.43	138.6	0.0103175	0.152	No	No	No
Plate30	OS_10	cg22082800	0.13	2.86	8	0.3575	138.6	0.00257937	0.033	No	No	No
Plate30	OS_10	cg25680486	0	0	8	0	138.6	0	0.033	No	No	No
Plate30	OS_10	cg26100986	0	0	2	0	138.6	0	0.005	No	No	No
Plate33	OS_10	cg25680486	0	0	8	0	44	0	0.009	No	No	No
Plate33	OS_10	cg22082800	0.1	2.2	8	0.275	44	0.00625	0.033	No	No	No
Plate34	OS_10	cg22082800	0	0	8	0	44	0	0.033	No	No	No
Plate34	OS_10	cg25680486	0	0	8	0	44	0	0.009	No	No	No
Plate29	OS_11	cg22082800	2.1	46.2	8	5.775	35.2	0.1641	0.033	Yes	Yes	Yes
Plate29	OS_11	cg25680486	0.36	7.92	8	0.99	35.2	0.0281	0.009	Yes	Yes	Yes
Plate33	OS_12	cg22082800	2.7	59.4	8	7.425	85.8	0.0865385	0.033	Yes	Yes	Yes
Plate33	OS_12	cg25680486	0.52	11.44	8	1.43	85.8	0.0166667	0.009	Yes	Yes	Yes
Plate29	OS_14	cg22082800	0	0	8	0	17.6	0	0.033	No	No	No
Plate29	OS_14	cg25680486	0	0	8	0	17.6	0	0.009	No	No	No
Plate30	OS_14	cg021699391	0.26	5.72	8	0.715	17.6	0.040625	0.152	No	No	No
Plate30	OS_14	cg26100986	0	0	8	0	17.6	0	0.005	No	No	No
Plate33	OS_14	cg021699391	0	0	8	0	6.16	0	0.152	No	No	No
Plate33	OS_14	cg26100986	0	0	8	0	6.16	0	0.005	No	No	No
Plate29	OS_15	cg22082800	0	0	8	0	55	0	0.033	No	Yes	No
Plate29	OS_15	cg25680486	0.09	1.98	8	0.2475	55	0.0045	0.009	No	Yes	No
Plate30	OS_15	cg021699391	0	0	2	0	55	0	0.152	No	Yes	No
Plate30	OS_15	cg22082800	0	0	8	0	55	0	0.033	No	Yes	No
Plate30	OS_15	cg25680486	0	0	8	0	55	0	0.033	No	Yes	No
Plate30	OS_15	cg26100986	0.13	2.86	2	1.43	55	0.026	0.005	Yes	Yes	No
Plate29	OS_17	cg22082800	0.09	1.98	8	0.2475	3.08	0.0804	0.033	Yes	Yes	No
Plate29	OS_17	cg25680486	0	0	8	0	3.08	0	0.009	No	Yes	No
Plate30	OS_17	cg021699391	0	0	8	0	3.08	0	0.152	No	Yes	No
Plate30	OS_17	cg26100986	0	0	8	0	3.08	0	0.005	No	Yes	No
Plate39	OS_17	cg22082800	0	0	8	0	3.08	0	0.033	No	Yes	No
Plate39	OS_17	cg25680486	0	0	8	0	3.08	0	0.09	No	Yes	No
Plate29	OS_18	cg22082800	0.2	4.4	8	0.55	18.7	0.0294	0.033	No	No	No
Plate29	OS_18	cg25680486	0	0	8	0	18.7	0	0.009	No	No	No
Plate30	OS_18	cg021699391	0.14	3.08	8	0.385	18.7	0.0205882	0.152	No	No	No
Plate30	OS_18	cg22082800	0	0	8	0	18.7	0	0.033	No	No	No
Plate30	OS_18	cg25680486	0	0	8	0	18.7	0	0.033	No	No	No
Plate30	OS_18	cg26100986	0	0	8	0	18.7	0	0.005	No	No	No
Plate33	OS_18	cg22082800	0	0	8	0	24.2	0	0.033	No	No	No
Plate33	OS_18	cg25680486	0	0	8	0	24.2	0	0.009	No	No	No
Plate33	OS_19	cg22082800	19.7	433.4	8	54.175	116.6	0.464623	0.033	Yes	Yes	Yes
Plate33	OS_19	cg25680486	7	154	8	19.25	116.6	0.165094	0.009	Yes	Yes	Yes
Plate29	OS_20	cg22082800	0	0	8	0	36.3	0	0.033	No	No	No
Plate29	OS_20	cg25680486	0	0	8	0	36.3	0	0.009	No	No	No
Plate30	OS_20	cg021699391	0	0	8	0	36.3	0	0.152	No	No	No
Plate30	OS_20	cg26100986	0	0	8	0	36.3	0	0.005	No	No	No
Plate39	OS_20	cg02169391	0.15	3.3	8	0.4125	14.3	0.0288462	0.152	No	No	No
Plate39	OS_20	cg22082800	0.07	1.54	8	0.1925	14.3	0.0134615	0.033	No	No	No
Plate39	OS_20	cg25680486	0	0	8	0	14.3	0	0.09	No	No	No
Plate39	OS_20	cg26100986	0	0	8	0	14.3	0	0.05	No	No	No
Plate29	OS_21	cg22082800	2.4	52.8	8	6.6	212.3	0.0311	0.033	No	No	No
Plate29	OS_21	cg25680486	0.51	11.22	8	1.4025	212.3	0.0066	0.009	No	No	No
Plate30	OS_21	cg22082800	0.6	13.2	8	1.65	212.3	0.00777202	0.033	No	No	No
Plate30	OS_21	cg25680486	0.3	6.6	8	0.825	212.3	0.00388601	0.033	No	No	No
Plate39	OS_21	cg02169391	0.9	19.8	8	2.475	115.5	0.0214286	0.152	No	No	No
Plate39	OS_21	cg22082800	1.2	26.4	8	3.3	115.5	0.0285714	0.033	No	No	No
Plate39	OS_21	cg25680486	0.52	11.44	8	1.43	115.5	0.012381	0.09	No	No	No
Plate39	OS_21	cg26100986	0.24	5.28	8	0.66	115.5	0.00571429	0.05	No	No	No
Plate33	OS_22	cg22082800	0.21	4.62	8	0.5775	16.5	0.035	0.033	Yes	Yes	Yes
Plate33	OS_22	cg25680486	0.07	1.54	8	0.1925	16.5	0.0116667	0.009	Yes	Yes	Yes
Plate29	OS_23	cg22082800	0	0	8	0	5.61	0	0.033	No	Yes	No
Plate29	OS_23	cg25680486	0.17	3.74	8	0.4675	5.61	0.0833	0.009	Yes	Yes	No
Plate30	OS_23	cg021699391	0.15	3.3	8	0.4125	5.61	0.0735294	0.152	No	Yes	No
Plate30	OS_23	cg26100986	0	0	8	0	5.61	0	0.005	No	Yes	No
Plate29	OS_24	cg22082800	0	0	8	0	86.9	0	0.033	No	No	No
Plate29	OS_24	cg25680486	0	0	8	0	86.9	0	0.009	No	No	No
Plate30	OS_24	cg021699391	0	0	8	0	86.9	0	0.152	No	No	No
Plate30	OS_24	cg26100986	0	0	8	0	86.9	0	0.005	No	No	No
Plate39	OS_24	cg02169391	0.52	11.44	8	1.43	70.4	0.0203125	0.152	No	No	No
Plate39	OS_24	cg22082800	0.19	4.18	8	0.5225	70.4	0.00742187	0.033	No	No	No
Plate39	OS_24	cg25680486	0	0	8	0	70.4	0	0.09	No	No	No
Plate39	OS_24	cg26100986	0.43	9.46	8	1.1825	70.4	0.0167969	0.05	No	No	No
Plate29	OS_25	cg22082800	0.75	16.5	8	2.0625	45.1	0.0457	0.033	Yes	Yes	Yes
Plate29	OS_25	cg25680486	0.08	1.76	8	0.22	45.1	0.0049	0.009	No	Yes	Yes
Plate30	OS_25	cg22082800	0.91	20.02	8	2.5025	45.1	0.0554878	0.033	Yes	Yes	Yes
Plate30	OS_25	cg25680486	0.12	2.64	8	0.33	45.1	0.00731707	0.033	No	Yes	Yes
Plate33	OS_26	cg25680486	0.09	1.98	8	0.2475	195.8	0.00126405	0.009	No	Yes	No
Plate33	OS_26	cg22082800	3.2	70.4	8	8.8	195.8	0.0449438	0.033	Yes	Yes	No
Plate39	OS_26	cg02169391	6.2	136.4	8	17.05	195.8	0.0870787	0.152	No	Yes	No
Plate39	OS_26	cg26100986	1.1	24.2	8	3.025	195.8	0.0154494	0.05	No	Yes	No
Plate33	OS_27	cg22082800	0	0	8	0	81.4	0	0.033	No	No	No
Plate33	OS_27	cg25680486	0	0	8	0	81.4	0	0.009	No	No	No
Plate34	OS_27	cg22082800	0	0	8	0	81.4	0	0.033	No	No	No
Plate34	OS_27	cg25680486	0	0	8	0	81.4	0	0.009	No	No	No
Plate29	OS_28	cg22082800	0	0	8	0	25.3	0	0.033	No	No	No
Plate29	OS_28	cg25680486	0	0	8	0	25.3	0	0.009	No	No	No
Plate30	OS_28	cg021699391	0	0	8	0	25.3	0	0.152	No	No	No
Plate30	OS_28	cg26100986	0	0	8	0	25.3	0	0.005	No	No	No
Plate33	OS_28	cg26100986	0	0	8	0	13.2	0	0.005	No	No	No
Plate33	OS_28	cg021699391	0.08	1.76	8	0.22	13.2	0.0166667	0.152	No	Yes	No
Plate34	OS_28	cg26100986	0	0	8	0	13.2	0	0.005	No	Yes	No
Plate34	OS_28	cg021699391	1.7	37.4	8	4.675	13.2	0.354167	0.152	Yes	Yes	No
Plate39	OS_28	cg22082800	0	0	8	0	25.3	0	0.033	No	Yes	No
Plate39	OS_28	cg25680486	0	0	8	0	25.3	0	0.09	No	Yes	No
Plate29	OS_29	cg22082800	0.08	1.76	8	0.22	49.5	0.0044	0.033	No	Yes	No
Plate29	OS_29	cg25680486	0	0	8	0	49.5	0	0.009	No	Yes	No
Plate30	OS_29	cg021699391	0.07	1.54	2	0.77	49.5	0.0155556	0.152	No	Yes	No
Plate30	OS_29	cg22082800	0.06	1.32	8	0.165	49.5	0.00333333	0.033	No	Yes	No
Plate30	OS_29	cg25680486	0	0	8	0	49.5	0	0.033	No	Yes	No
Plate30	OS_29	cg26100986	0	0	2	0	49.5	0	0.005	No	Yes	No
Plate33	OS_29	cg26100986	0	0	8	0	37.4	0	0.005	No	Yes	No
Plate33	OS_29	cg021699391	0.08	1.76	8	0.22	37.4	0.00588235	0.152	No	Yes	No
Plate34	OS_29	cg26100986	0	0	8	0	37.4	0	0.005	No	Yes	No
Plate34	OS_29	cg021699391	8.4	184.8	8	23.1	37.4	0.617647	0.152	Yes	Yes	No
Plate33	OS_31	cg25680486	0	0	8	0	57.2	0	0.009	No	No	No
Plate33	OS_31	cg22082800	0.08	1.76	8	0.22	57.2	0.00384615	0.033	No	No	No
Plate34	OS_31	cg22082800	0.08	1.76	8	0.22	57.2	0.00384615	0.033	No	No	No
Plate34	OS_31	cg25680486	0	0	8	0	57.2	0	0.009	No	No	No
Plate39	OS_31	cg02169391	0.9	19.8	8	2.475	36.3	0.0681818	0.152	No	No	No
Plate39	OS_31	cg22082800	0.14	3.08	8	0.385	36.3	0.0106061	0.033	No	No	No
Plate39	OS_31	cg25680486	0	0	8	0	36.3	0	0.09	No	No	No
Plate39	OS_31	cg26100986	0	0	8	0	36.3	0	0.05	No	No	No
Plate33	OS_32	cg22082800	0	0	8	0	18.7	0	0.033	No	No	No
Plate33	OS_32	cg25680486	0	0	8	0	18.7	0	0.009	No	No	No
Plate39	OS_32	cg02169391	0.07	1.54	8	0.1925	12.1	0.0159091	0.152	No	No	No
Plate39	OS_32	cg22082800	0.06	1.32	8	0.165	12.1	0.0136364	0.033	No	No	No
Plate39	OS_32	cg25680486	0	0	8	0	12.1	0	0.09	No	No	No
Plate39	OS_32	cg26100986	0	0	8	0	12.1	0	0.05	No	No	No
Plate33	OS_33	cg25680486	0	0	8	0	58.3	0	0.009	No	Yes	No
Plate33	OS_33	cg22082800	0.8	17.6	8	2.2	58.3	0.0377358	0.033	Yes	Yes	No
Plate39	OS_33	cg02169391	1.2	26.4	8	3.3	58.3	0.0566038	0.152	No	Yes	No
Plate39	OS_33	cg26100986	0	0	8	0	58.3	0	0.05	No	Yes	No
Plate33	OS_35	cg22082800	0.31	6.82	8	0.8525	16.5	0.0516667	0.033	Yes	Yes	Yes
Plate33	OS_35	cg25680486	0.08	1.76	8	0.22	16.5	0.0133333	0.009	Yes	Yes	Yes
Plate29	OS_36	cg22082800	0	0	8	0	2.64	0	0.033	No	Yes	No
Plate29	OS_36	cg25680486	0	0	8	0	2.64	0	0.009	No	Yes	No
Plate30	OS_36	cg021699391	0	0	8	0	2.64	0	0.152	No	Yes	No
Plate30	OS_36	cg26100986	0	0	8	0	2.64	0	0.005	No	Yes	No
Plate33	OS_36	cg021699391	0.22	4.84	8	0.605	22	0.0275	0.152	No	Yes	No
Plate33	OS_36	cg26100986	0.15	3.3	8	0.4125	22	0.01875	0.005	Yes	Yes	No
Plate39	OS_36	cg02169391	0	0	8	0	2.64	0	0.152	No	Yes	No
Plate39	OS_36	cg26100986	0	0	8	0	2.64	0	0.05	No	Yes	No
Plate33	OS_37	cg22082800	0	0	8	0	46.2	0	0.033	No	No	No
Plate33	OS_37	cg25680486	0.07	1.54	8	0.1925	46.2	0.00416667	0.009	No	No	No
Plate34	OS_37	cg22082800	0	0	8	0	46.2	0	0.033	No	No	No
Plate34	OS_37	cg25680486	0	0	8	0	46.2	0	0.009	No	No	No
Plate39	OS_37	cg02169391	0.72	15.84	8	1.98	36.3	0.0545455	0.152	No	No	No
Plate39	OS_37	cg22082800	0.2	4.4	8	0.55	36.3	0.0151515	0.033	No	No	No
Plate39	OS_37	cg25680486	0	0	8	0	36.3	0	0.09	No	No	No
Plate39	OS_37	cg26100986	0	0	8	0	36.3	0	0.05	No	No	No
Plate33	OS_38	cg25680486	0.07	1.54	8	0.1925	44	0.004375	0.009	No	Yes	No
Plate33	OS_38	cg22082800	0.29	6.38	8	0.7975	44	0.018125	0.033	No	Yes	No
Plate34	OS_38	cg22082800	0.28	6.16	8	0.77	44	0.0175	0.033	No	Yes	No
Plate34	OS_38	cg25680486	0.09	1.98	8	0.2475	44	0.005625	0.009	No	Yes	No
Plate39	OS_38	cg02169391	1	22	8	2.75	44	0.0625	0.152	No	Yes	No
Plate39	OS_38	cg22082800	1.2	26.4	8	3.3	44	0.075	0.033	Yes	Yes	No
Plate39	OS_38	cg25680486	0	0	8	0	44	0	0.09	No	Yes	No
Plate39	OS_38	cg26100986	0.26	5.72	8	0.715	44	0.01625	0.05	No	Yes	No
Plate33	OS_39	cg22082800	0	0	8	0	94.6	0	0.033	No	No	No
Plate33	OS_39	cg25680486	0	0	8	0	94.6	0	0.009	No	No	No
Plate34	OS_39	cg22082800	0	0	8	0	94.6	0	0.033	No	No	No
Plate34	OS_39	cg25680486	0	0	8	0	94.6	0	0.009	No	No	No
Plate39	OS_39	cg02169391	1.1	24.2	8	3.025	84.7	0.0357143	0.152	No	No	No
Plate39	OS_39	cg22082800	0.07	1.54	8	0.1925	84.7	0.00227273	0.033	No	No	No
Plate39	OS_39	cg25680486	0	0	8	0	84.7	0	0.09	No	No	No
Plate39	OS_39	cg26100986	0	0	8	0	84.7	0	0.05	No	No	No
Plate29	OS_40	cg22082800	0.31	6.82	8	0.8525	64.9	0.0131	0.033	No	No	No
Plate29	OS_40	cg25680486	0.08	1.76	8	0.22	64.9	0.0034	0.009	No	Yes	No
Plate30	OS_40	cg22082800	0.42	9.24	8	1.155	64.9	0.0177966	0.033	No	Yes	No
Plate30	OS_40	cg25680486	0.06	1.32	8	0.165	64.9	0.00254237	0.033	No	Yes	No
Plate33	OS_40	cg22082800	0.37	8.14	8	1.0175	35.2	0.0289063	0.033	No	Yes	No
Plate33	OS_40	cg25680486	0.22	4.84	8	0.605	35.2	0.0171875	0.009	Yes	Yes	No
Plate39	OS_40	cg02169391	0.9	19.8	8	2.475	35.2	0.0703125	0.152	No	Yes	No
Plate39	OS_40	cg26100986	0.07	1.54	8	0.1925	35.2	0.00546875	0.05	No	Yes	No
Plate33	OS_41	cg22082800	0.41	9.02	8	1.1275	147.4	0.00764925	0.033	No	Yes	No
Plate33	OS_41	cg25680486	2.2	48.4	8	6.05	147.4	0.0410448	0.009	Yes	Yes	No
Plate39	OS_41	cg02169391		0	8	0	147.4	0	0.152	No	Yes	No
Plate39	OS_41	cg26100986		1.98	8	0.2475	147.4	0.0016791	0.05	No	Yes	No
Plate29	OS_42	cg22082800	0.24	5.28	8	0.66	44	0.015	0.033	No	No	No
Plate29	OS_42	cg25680486	0	0	8	0	44	0	0.009	No	No	No
Plate30	OS_42	cg021699391	0.07	1.54	2	0.77	44	0.0175	0.152	No	No	No
Plate30	OS_42	cg22082800	0.06	1.32	8	0.165	44	0.00375	0.033	No	No	No
Plate30	OS_42	cg25680486	0	0	8	0	44	0	0.033	No	No	No
Plate30	OS_42	cg26100986	0	0	2	0	44	0	0.005	No	No	No
Plate33	OS_42	cg22082800	0	0	8	0	26.4	0	0.033	No	No	No
Plate33	OS_42	cg25680486	0	0	8	0	26.4	0	0.009	No	No	No
Plate29	OS_43	cg22082800	0	0	8	0	30.8	0	0.033	No	No	No
Plate29	OS_43	cg25680486	0	0	8	0	30.8	0	0.009	No	No	No
Plate30	OS_43	cg021699391	0	0	8	0	30.8	0	0.152	No	No	No
Plate30	OS_43	cg26100986	0	0	8	0	30.8	0	0.005	No	No	No
Plate33	OS_43	cg021699391	0	0	8	0	14.3	0	0.152	No	No	No
Plate33	OS_43	cg26100986	0	0	8	0	14.3	0	0.005	No	No	No
Plate29	OS_45	cg22082800	6.7	147.4	8	18.425	160.6	0.1147	0.033	Yes	Yes	Yes
Plate29	OS_45	cg25680486	0.18	3.96	8	0.495	160.6	0.0031	0.009	No	Yes	Yes
Plate30	OS_45	cg22082800	7.4	162.8	8	20.35	160.6	0.126712	0.033	Yes	Yes	Yes
Plate30	OS_45	cg25680486	0	0	8	0	160.6	0	0.033	No	Yes	Yes
Plate33	OS_46	cg25680486	0	0	8	0	41.8	0	0.009	No	Yes	No
Plate33	OS_46	cg22082800	0.2	4.4	8	0.55	41.8	0.0131579	0.033	No	Yes	No
Plate34	OS_46	cg22082800	0.11	2.42	8	0.3025	41.8	0.00723684	0.033	No	Yes	No
Plate34	OS_46	cg25680486	0	0	8	0	41.8	0	0.009	No	Yes	No
Plate39	OS_46	cg02169391	1.8	39.6	8	4.95	51.7	0.0957447	0.152	No	Yes	No
Plate39	OS_46	cg22082800	0.83	18.26	8	2.2825	51.7	0.0441489	0.033	Yes	Yes	No
Plate39	OS_46	cg25680486	0.13	2.86	8	0.3575	51.7	0.00691489	0.09	No	Yes	No
Plate39	OS_46	cg26100986	0.21	4.62	8	0.5775	51.7	0.0111702	0.05	No	Yes	No
Plate33	OS_47	cg22082800	5.3	116.6	8	14.575	95.7	0.152299	0.033	Yes	Yes	Yes
Plate33	OS_47	cg25680486	0.48	10.56	8	1.32	95.7	0.0137931	0.009	Yes	Yes	Yes
Plate33	OS_48	cg25680486	0	0	8	0	104.5	0	0.009	No	Yes	Yes
Plate33	OS_48	cg22082800	0.9	19.8	8	2.475	104.5	0.0236842	0.033	No	Yes	Yes
Plate34	OS_48	cg22082800	0.12	2.64	8	0.33	104.5	0.00315789	0.033	No	Yes	Yes
Plate34	OS_48	cg25680486	0	0	8	0	104.5	0	0.009	No	Yes	Yes
Plate39	OS_48	cg02169391		0	8	0	103.4	0	0.152	No	Yes	Yes
Plate39	OS_48	cg02169391		136.4	8	17.05	103.4	0.164894	0.152	Yes	Yes	Yes
Plate39	OS_48	cg22082800		105.6	8	13.2	103.4	0.12766	0.033	Yes	Yes	Yes
Plate39	OS_48	cg25680486		44	8	5.5	103.4	0.0531915	0.09	No	Yes	Yes
Plate39	OS_48	cg26100986		0	8	0	103.4	0	0.05	No	Yes	Yes
Plate39	OS_48	cg26100986		19.8	8	2.475	103.4	0.0239362	0.05	No	Yes	Yes
Plate29	OS_49	cg22082800	4	88	8	11	93.5	0.1176	0.033	Yes	Yes	Yes
Plate29	OS_49	cg25680486	1	22	8	2.75	93.5	0.0294	0.009	Yes	Yes	Yes
Plate29	OS_50	cg22082800	17.2	378.4	8	47.3	212.3	0.2228	0.033	Yes	Yes	Yes
Plate29	OS_50	cg25680486	8.6	189.2	8	23.65	212.3	0.1114	0.009	Yes	Yes	Yes
Plate29	OS_51	cg22082800	9.8	215.6	8	26.95	225.5	0.1195	0.033	Yes	Yes	Yes
Plate29	OS_51	cg25680486	0.4	8.8	8	1.1	225.5	0.0049	0.009	No	Yes	No
Plate30	OS_51	cg22082800	19	418	8	52.25	225.5	0.231707	0.033	Yes	Yes	Yes
Plate30	OS_51	cg25680486	1.8	39.6	8	4.95	225.5	0.0219512	0.033	No	Yes	No
Plate29	OS_52	cg22082800	2.4	52.8	8	6.6	111.1	0.0594	0.033	Yes	Yes	Yes
Plate29	OS_52	cg25680486	0.8	17.6	8	2.2	111.1	0.0198	0.009	Yes	Yes	Yes
Plate29	OS_53	cg22082800	4.5	99	8	12.375	94.6	0.1308	0.033	Yes	Yes	Yes
Plate29	OS_53	cg25680486	1	22	8	2.75	94.6	0.0291	0.009	Yes	Yes	Yes
Plate29	OS_55	cg22082800	1.2	26.4	8	3.3	45.1	0.0732	0.033	Yes	Yes	Yes
Plate29	OS_55	cg25680486	0.15	3.3	8	0.4125	45.1	0.0091	0.009	Yes	Yes	Yes
Plate33	OS_56	cg22082800	3.3	72.6	8	9.075	52.8	0.171875	0.033	Yes	Yes	Yes
Plate33	OS_56	cg25680486	0.37	8.14	8	1.0175	52.8	0.0192708	0.009	Yes	Yes	Yes
Plate29	OS_57	cg22082800	0.08	1.76	8	0.22	86.9	0.0025	0.033	No	Yes	Yes
Plate29	OS_57	cg25680486	0	0	8	0	86.9	0	0.009	No	Yes	Yes
Plate30	OS_57	cg021699391	0.32	7.04	2	3.52	86.9	0.0405063	0.152	No	Yes	Yes
Plate30	OS_57	cg22082800	0	0	8	0	86.9	0	0.033	No	Yes	Yes
Plate30	OS_57	cg25680486	0	0	8	0	86.9	0	0.033	No	Yes	Yes
Plate30	OS_57	cg26100986	0	0	2	0	86.9	0	0.005	No	Yes	Yes
Plate33	OS_57	cg26100986	0	0	8	0	37.4	0	0.005	No	Yes	Yes
Plate33	OS_57	cg021699391	0.25	5.5	8	0.6875	37.4	0.0183824	0.152	No	Yes	Yes
Plate34	OS_57	cg021699391	9.4	206.8	8	25.85	37.4	0.691176	0.152	Yes	Yes	Yes
Plate34	OS_57	cg26100986	0.07	1.54	8	0.1925	37.4	0.00514706	0.005	Yes	Yes	Yes
Plate33	OS_58	cg22082800	9.3	204.6	8	25.575	138.6	0.184524	0.033	Yes	Yes	Yes
Plate33	OS_58	cg25680486	3.2	70.4	8	8.8	138.6	0.0634921	0.009	Yes	Yes	Yes
Plate29	OS_59	cg22082800	0.48	10.56	8	1.32	33	0.04	0.033	Yes	Yes	Yes
Plate29	OS_59	cg25680486	0.24	5.28	8	0.66	33	0.02	0.009	Yes	Yes	Yes
Plate33	OS_63	cg22082800	0.12	2.64	8	0.33	75.9	0.00434783	0.033	No	Yes	No
Plate33	OS_63	cg25680486	0.6	13.2	8	1.65	75.9	0.0217391	0.009	Yes	Yes	No
Plate39	OS_63	cg02169391	0.11	2.42	8	0.3025	75.9	0.00398551	0.152	No	Yes	No
Plate39	OS_63	cg26100986	0	0	8	0	75.9	0	0.05	No	Yes	No
Plate29	OS_65	cg22082800	0.3	6.6	8	0.825	171.6	0.0048	0.033	No	No	No
Plate29	OS_65	cg25680486	0.1	2.2	8	0.275	171.6	0.0016	0.009	No	No	No
Plate30	OS_65	cg22082800	0.31	6.82	8	0.8525	171.6	0.00496795	0.033	No	No	No
Plate30	OS_65	cg25680486	0.12	2.64	8	0.33	171.6	0.00192308	0.033	No	No	No
Plate39	OS_65	cg02169391	0.3	6.6	8	0.825	26.4	0.03125	0.152	No	No	No
Plate39	OS_65	cg22082800	0.19	4.18	8	0.5225	26.4	0.0197917	0.033	No	No	No
Plate39	OS_65	cg25680486	0	0	8	0	26.4	0	0.09	No	No	No
Plate39	OS_65	cg26100986	0.08	1.76	8	0.22	26.4	0.00833333	0.05	No	No	No
Plate29	OS_66	cg22082800	0	0	8	0	38.5	0	0.033	No	No	No
Plate29	OS_66	cg25680486	0	0	8	0	38.5	0	0.009	No	No	No
Plate30	OS_66	cg021699391	0	0	8	0	38.5	0	0.152	No	No	No
Plate30	OS_66	cg26100986	0	0	8	0	38.5	0	0.005	No	No	No
Plate33	OS_66	cg021699391	0	0	8	0	19.8	0	0.152	No	No	No
Plate33	OS_66	cg26100986	0	0	8	0	19.8	0	0.005	No	No	No
Plate33	OS_67	cg22082800	1.6	35.2	8	4.4	67.1	0.0655738	0.033	Yes	Yes	Yes
Plate33	OS_67	cg25680486	0.59	12.98	8	1.6225	67.1	0.0241803	0.009	Yes	Yes	Yes
Plate29	OS_68	cg22082800	1	22	8	2.75	26.4	0.1042	0.033	Yes	Yes	Yes
Plate29	OS_68	cg25680486	0.26	5.72	8	0.715	26.4	0.0271	0.009	Yes	Yes	Yes
Plate29	OS_69	cg22082800	0.21	4.62	8	0.5775	66	0.0088	0.033	No	Yes	No
Plate29	OS_69	cg25680486	0	0	8	0	66	0	0.009	No	Yes	No
Plate30	OS_69	cg021699391	0.55	12.1	2	6.05	66	0.0916667	0.152	No	Yes	No
Plate30	OS_69	cg22082800	0.14	3.08	8	0.385	66	0.00583333	0.033	No	Yes	No
Plate30	OS_69	cg25680486	0	0	8	0	66	0	0.033	No	Yes	No
Plate30	OS_69	cg26100986	0.07	1.54	2	0.77	66	0.0116667	0.005	Yes	Yes	No
Plate39	OS_69	cg22082800	0	0	8	0	66	0	0.033	No	Yes	No
Plate39	OS_69	cg25680486	0	0	8	0	66	0	0.09	No	Yes	No
Plate29	OS_70	cg22082800	2.7	59.4	8	7.425	47.3	0.157	0.033	Yes	Yes	Yes
Plate29	OS_70	cg25680486	0.49	10.78	8	1.3475	47.3	0.0285	0.009	Yes	Yes	Yes
Plate29	OS_71	cg22082800	259	5698	8	712.25	3861	0.1845	0.033	Yes	Yes	Yes
Plate29	OS_71	cg25680486	28.5	627	8	78.375	3861	0.0203	0.009	Yes	Yes	Yes
Plate33	OS_72	cg22082800	24	528	8	66	283.8	0.232558	0.033	Yes	Yes	Yes
Plate33	OS_72	cg25680486	11.3	248.6	8	31.075	283.8	0.109496	0.009	Yes	Yes	Yes
Plate29	OS_30	cg22082800	0	0	8	0	129.8	0	0.033	No	No	No
Plate29	OS_30	cg25680486	0	0	8	0	129.8	0	0.009	No	No	No
Plate30	OS_30	cg021699391	0	0	8	0	129.8	0	0.152	No	No	No
Plate30	OS_30	cg26100986	0	0	8	0	129.8	0	0.005	No	No	No
Plate33	OS_64	cg22082800	4.4	96.8	8	12.1	20.9	0.578947	0.033	Yes	Yes	Yes
Plate33	OS_64	cg25680486	0.42	9.24	8	1.155	20.9	0.0552632	0.009	Yes	Yes	Yes
Plate33	OS_44	cg22082800	17.3	380.6	8	47.575	283.8	0.167636	0.033	Yes	Yes	Yes
Plate33	OS_44	cg25680486	2.8	61.6	8	7.7	283.8	0.0271318	0.009	Yes	Yes	Yes
Plate33	OS_16	cg25680486	0.21	4.62	8	0.5775	545.6	0.00105847	0.009	No	No	No
Plate33	OS_16	cg22082800	0.36	7.92	8	0.99	545.6	0.00181452	0.033	No	No	No
Plate34	OS_16	cg22082800	0.39	8.58	8	1.0725	545.6	0.00196573	0.033	No	No	No
Plate34	OS_16	cg25680486	0	0	8	0	545.6	0	0.009	No	No	No
Plate39	OS_16	cg02169391	1.5	33	8	4.125	388.3	0.0106232	0.152	No	No	No
Plate39	OS_16	cg22082800	0.3	6.6	8	0.825	388.3	0.00212465	0.033	No	No	No
Plate39	OS_16	cg25680486	0	0	8	0	388.3	0	0.09	No	No	No
Plate39	OS_16	cg26100986	0.07	1.54	8	0.1925	388.3	0.000495751	0.05	No	No	No
Plate29	OS_09	cg22082800	0	0	8	0	28.6	0	0.033	No	No	No
Plate29	OS_09	cg25680486	0	0	8	0	28.6	0	0.009	No	No	No
Plate30	OS_09	cg021699391	0.14	3.08	8	0.385	28.6	0.0134615	0.152	No	No	No
Plate30	OS_09	cg26100986	0	0	8	0	28.6	0	0.005	No	No	No
Plate29	OS_54	cg22082800	0	0	8	0	19.8	0	0.033	No	Yes	No
Plate29	OS_54	cg25680486	0.4	8.8	8	1.1	19.8	0.0556	0.009	Yes	Yes	No
Plate30	OS_54	cg021699391	0	0	8	0	19.8	0	0.152	No	Yes	No
Plate30	OS_54	cg26100986	0	0	8	0	19.8	0	0.005	No	Yes	No
Plate29	OS_60	cg22082800	0	0	8	0	48.4	0	0.033	No	No	No
Plate29	OS_60	cg25680486	0	0	8	0	48.4	0	0.009	No	No	No
Plate30	OS_60	cg021699391	0	0	8	0	48.4	0	0.152	No	No	No
Plate30	OS_60	cg26100986	0	0	8	0	48.4	0	0.005	No	No	No
Plate29	OS_13	cg22082800	27.3	600.6	8	75.075	579.7	0.1295	0.033	Yes	Yes	Yes
Plate29	OS_13	cg25680486	4.9	107.8	8	13.475	579.7	0.0232	0.009	Yes	Yes	Yes
Plate33	OS_62	cg22082800	0	0	8	0	18.7	0	0.033	No	No	No
Plate33	OS_62	cg25680486	0	0	8	0	18.7	0	0.009	No	No	No
Plate39	OS_62	cg02169391		0	8	0	8.8	0	0.152	No	No	No
Plate39	OS_62	cg22082800		0	8	0	8.8	0	0.033	No	No	No
Plate39	OS_62	cg25680486		0	8	0	8.8	0	0.09	No	No	No
Plate39	OS_62	cg26100986		0	8	0	8.8	0	0.05	No	No	No
Plate29	OS_34	cg22082800	0	0	8	0	72.6	0	0.033	No	Yes	No
Plate29	OS_34	cg25680486	0	0	8	0	72.6	0	0.009	No	Yes	No
Plate30	OS_34	cg021699391	1.3	28.6	8	3.575	72.6	0.0492424	0.152	No	Yes	No
Plate30	OS_34	cg26100986	0	0	8	0	72.6	0	0.005	No	Yes	No
Plate33	OS_34	cg26100986	0	0	8	0	60.5	0	0.005	No	Yes	No
Plate33	OS_34	cg021699391	0.74	16.28	8	2.035	60.5	0.0336364	0.152	No	Yes	No
Plate34	OS_34	cg26100986	0.08	1.76	8	0.22	60.5	0.00363636	0.005	No	Yes	No
Plate34	OS_34	cg021699391	16.2	356.4	8	44.55	60.5	0.736364	0.152	Yes	Yes	No
Plate39	OS_34	cg22082800		0	8	0	72.6	0	0.033	No	Yes	No
Plate39	OS_34	cg25680486		0	8	0	72.6	0	0.09	No	Yes	No
Plate29	OS_61	cg22082800	0.08	1.76	8	0.22	72.6	0.003	0.033	No	Yes	No
Plate29	OS_61	cg25680486	0.08	1.76	8	0.22	72.6	0.003	0.009	No	Yes	No
Plate30	OS_61	cg22082800	0.06	1.32	8	0.165	72.6	0.00227273	0.033	No	Yes	No
Plate30	OS_61	cg25680486	0	0	8	0	72.6	0	0.033	No	Yes	No
Plate33	OS_61	cg22082800	0	0	8	0	50.6	0	0.033	No	Yes	No
Plate33	OS_61	cg25680486	0	0	8	0	50.6	0	0.009	No	Yes	No
Plate34	OS_61	cg22082800	0.4	8.8	8	1.1	50.6	0.0217391	0.033	No	Yes	No
Plate34	OS_61	cg25680486	0.4	8.8	8	1.1	50.6	0.0217391	0.009	Yes	Yes	No
Plate39	OS_61	cg02169391		6.6	8	0.825	50.6	0.0163043	0.152	No	Yes	No
Plate39	OS_61	cg26100986		0	8	0	50.6	0	0.05	No	Yes	No
