## Supplementary Table 5 for "Osteosarcoma: novel prognostic biomarkers using circulating and cell-free tumour DNA"

### Sheet: Supplementary Table 5
Study_IDs	Gender	Diagnosis	cfDNA_group	pre-OP ctDNA detected	post-OP ctDNA detected	Survival days (days to death or censorship)	Post-OP ctDNA detection after surgery (days)	Primary Anatomical Site	Bone/ Soft Tissue	Syndrome & secondary to radiation	Tumour size (meth sample) [mm] (Involved = 0)	Closest soft tissue margin [mm] (Involved = 0)	Closest bone margin	Number of tumours at diagnosis of primary (multi= total not available)	Grade of primary tumour	Metastasis at primary presentation	Age range at presentation of primary tumour	Patient response to Neoadj Cx [No chemo given (NCG)/ Good Response (GR) or Poor Response (PR)]	Pre-OP radiation [yes/no]	Type of Chemo (before primary surgery)	Sites of Relapse	Size of Relapse (mm)	Time to first local relapse (days)	Days_to_any_event (local relapse, metastasis and/or death)	Sites of Metastasis	Size of Metastasis (mm)	Time to first Metastasis (days)	Any event_is_1	Death_is_1
OS_01	Female	High grade central osteosarcoma, chondroblastic	cfDNA_low	No		1558		Ilium	Bone	NA	NA	NA	NA	1	3	No	11-20y	GR	yes (OSCAR protocol - proton therapy, carbon ion boost)	MAP	NA	NA	NA		NA	NA		1	1
OS_02	Male	High grade central osteosarcoma, chondroblastic	cfDNA_low	No	No	1550		Tibia	Bone	no	165	<1	28	1	3	No	11-20y	PR	no	MAP	NA	NA	NA	1003	lung	NA	1003	1	1
OS_03	Female	High grade central osteosarcoma, chondroblastic	cfDNA_low	No	No	3072		Rib	Bone	no	222	0	8	1	3	No	0-10y	PR	no	MAP	NA	NA	NA	3072	NA	NA	NA	0	0
OS_04	Male	High grade central osteosarcoma, chondroblastic	cfDNA_low	No		776		Fibula	Bone	NA	110	50	Radical	1	3	No	31-40y	NCG	no	NCG	NA	NA	NA	NA	NA	NA	NA	0	0
OS_05	Male	High grade central osteosarcoma, chondroblastic	cfDNA_low	No		2938		Tibia	Bone	no	75	NA	42	1	3	No	21-30y	PR	no	NA	NA	NA	NA	2938	NA	NA	NA	0	0
OS_06	Female	High grade central osteosarcoma, chondroblastic	cfDNA_low	No		1722		Clavicle	Bone	Radiation-induced	85	<1	25	1	3	No	61-70y	NCG	no	NCG	NA	NA	NA	1059	NA	NA	NA	0	0
OS_07	Male	High grade central osteosarcoma, chondroblastic	cfDNA_low	No		1965		Tibia	Bone	no	90	100	100	2	3	Yes	11-20y	GR	no	MAP	NA	NA	NA	0	Skip met tibia	7	0	1	0
OS_08	Female	High grade central osteosarcoma, chondroblastic	cfDNA_low	No		2119		Pelvis	Bone	no	180	3	20	1	3	No	11-20y	PR	no	MAP	NA	NA	NA	2119	NA	NA	NA	0	0
OS_09	Male	High grade central osteosarcoma, chondroblastic	cfDNA_low	No		2752		Fibula	Bone	no	110	unknown	unknown	2	3	No	21-30y	PR	no	MAP	NA	NA	NA	2752	NA	NA	NA	0	0
OS_10	Female	High grade central osteosarcoma, chondroblastic	cfDNA_low	No		596		Femur	Bone	no	200	<1	45	1	3	No	11-20y	PR	no	MAP	NA	NA	NA	596	NA	NA	NA	0	0
OS_11	Female	High grade central osteosarcoma, chondroblastic	cfDNA_low	No	Yes	3641	29	Femur	Bone	no	260	<1	13	1	3	No	11-20y	GR	no	MAP	thigh	85	2185	2185	NA	NA	NA	1	0
OS_12	Male	High grade central osteosarcoma, chondroblastic	cfDNA_high	Yes		893		Ilium	Bone	NA	140	No resection	No resection	1	3	No	11-20y	No resection	No resection, palliative PBT	MAP	NA	NA	NA	NA	NA	NA	NA	1	1
OS_13	Female	High grade central osteosarcoma, chondroblastic and osteoblastic	cfDNA_high	Yes		145		Scapula	Bone	Radiation-induced	160	2	45	multi	3	Yes	61-70y	NCG	no	NCG	NA	NA	NA	0	lung	NA	0	1	1
OS_14	Male	High grade central osteosarcoma, fibroblastic	cfDNA_low	No	No	1332		Humerus	Bone	ATRX syndrome	65	0	35	1	3	No	0-10y	PR	no	MAP	humerus	105	465	465	chest wall, lung	multi, lung- 75	1108	1	1
OS_15	Male	High grade central osteosarcoma, fibroblastic	cfDNA_low	No	No	3516		Femur	Bone	no	100	<1	80	1	3	No	11-20y	PR	no	MAP	NA	NA	NA	3178	NA	NA	NA	0	0
OS_16	Female	High grade central osteosarcoma, fibroblastic	cfDNA_high	Yes		675		Femur	Bone	NA	40	NIA	60	1	3	No	41-50y	NCG	no	NCG	Pelvis/Upper thigh	140	493	556	Lung	NA	556	1	1
OS_17	Male	High grade central osteosarcoma, osteoblastic	cfDNA_low	No	Yes	360	7	Femur	Bone	no	160	70	80	1	3	No	11-20y	PR	no	MAP	NA	NA	NA	279	lung, spine	multi, spine- 35	279	1	1
OS_18	Male	High grade central osteosarcoma, NOS	cfDNA_low	No		1724		Tibia	Bone	no	85	2	45	1	3	No	11-20y	GR	no	MAP	NA	NA	NA	1724	NA	NA	NA	0	0
OS_19	Female	High grade central osteosarcoma, NOS	cfDNA_low	Yes		639		Femur	Bone	no	325	2	NA	multi	3	Yes	11-20y	GR	no	unknown	NA	NA	NA	0	lung, rib, pelvis, tibia	multi (no size given)	0	1	1
OS_20	Male	High grade central osteosarcoma, osteoblastic	cfDNA_low	No		421		Fibula	Bone	no	95	3	45	2	3	Yes	11-20y	PR	no	unknown	leg	unknown	115	0	rib, bone	multi (no size given)	0	1	1
OS_21	Female	High grade central osteosarcoma, osteoblastic	cfDNA_high	No	No	506		Femur	Bone	unknown	45	1	110	2	3	No	0-10y	PR	no	unknown	unknown	unknown	NA	506	unknown	unknown	NA	1	1
OS_22	Male	High grade central osteosarcoma, osteoblastic	cfDNA_low	Yes	Yes	1213	7	Femur	Bone	no	110	3	12	1	3	No	11-20y	GR	no	MTx, Ifos, Etop	NA	NA	NA	568	lung	multi (no size given)	568	1	0
OS_23	Male	High grade central osteosarcoma, osteoblastic	cfDNA_low	No		442		Humerus	Bone	no	110	3	60	multi	3	Yes	11-20y	PR	no	MAP	NA	NA	NA	0	lung	multi (no size given)	0	1	1
OS_24	Male	High grade central osteosarcoma, osteoblastic	cfDNA_low	No	No	357		Femur	Bone	no	100	1	110	multi	3	Yes	11-20y	PR	no	unknown	NA	NA	NA	0	lung	multi (no size given)	0	1	1
OS_25	Female	High grade central osteosarcoma, osteoblastic	cfDNA_low	No	No	477		Femur	Bone	no	95	NA	80	1	3	No	11-20y	PR	no	unknown	thigh	38	165	165	lung, LN	multi- lung 9.5	357	1	1
OS_26	Female	High grade central osteosarcoma, osteoblastic	cfDNA_high	No		137		Pubic ramus	Bone	Paget's disease	NA	No resection	No resection	Multi	3	Yes	91-100y	NCG	No	NA	NA	NA	NA	0	Widespread mediastinal hilar, supraclavicular lymph node, glenoid, ileum, ishcial tuberosity, sacrum, aortic bifurcation	NA	0	1	1
OS_27	Male	High grade central osteosarcoma, osteoblastic	cfDNA_low	No		1828		Humerus	Bone	NA	210	1	Unknown	1 (stable indeterminate lung nodules)	3	No	0-10y	PR	no	MAP	Humerus	NA	1212	1212	Lungs	5	1343	1	1
OS_28	Male	High grade central osteosarcoma, osteoblastic	cfDNA_low	No	No	2499		Femur	Bone	no	140	1	5	2	3	No	11-20y	PR	no	MAP	femur	90	1036	851	lung, vertebra	multi (no size given)	851	1	1
OS_29	Male	High grade central osteosarcoma, osteoblastic	cfDNA_low	No		2258		Tibia	Bone	no	70	10	50	1	3	No	11-20y	PR	no	MAP	NA	NA	NA	1360	lung	13	1360	1	1
OS_30	Male	High grade central osteosarcoma, osteoblastic	cfDNA_high	No		99		Femur	Bone	unknown	110	5	90	1	3	No	11-20y	PR	no	MAP	unknown	unknown	NA	99	NA	NA	NA	0	0
OS_31	Male	High grade central osteosarcoma, osteoblastic	cfDNA_low	No		2958		Femur	Bone	no	25	NA	68	1	3	No	11-20y	GR	no	MAP	NA	NA	NA	2958	NA	NA	NA	0	0
OS_32	Female	High grade central osteosarcoma, osteoblastic	cfDNA_high	No		558		Humerus	Bone	Rothmund-Thompson syndrome	40	<1	45	1	3	Yes	11-20y	GR	NA	MAP	NA	NA	NA	558	NA	NA	NA	0	0
OS_33	Female	High grade central osteosarcoma, osteoblastic	cfDNA_low	No		3169		Tibia	Bone	NA	60	NA	45	1 (suspicious small lung nodules)	3	Yes	21-30y	PR	no	MAP	NA	NA	NA	0	Lung (suspected)	NA	0	1	0
OS_34	Female	High grade central osteosarcoma, osteoblastic	cfDNA_low	No		1220		Acetabulum	Bone	no	30	6	10	1	3	No	71-80y	NCG	no	NCG	NA	NA	NA	695	NA	NA	NA	0	0
OS_35	Male	High grade central osteosarcoma, osteoblastic	cfDNA_low	No		3283		Humerus	Bone	NA	90	NA	47	1	3	No	11-20y	GR	no	MAP	NA	NA	NA	NA	NA	NA		0	0
OS_36	Female	High grade central osteosarcoma, osteoblastic	cfDNA_low	No		1926		Fibula	Bone	no	75	1	25	1	3	No	11-20y	PR	no	MAP	NA	NA	NA	1926	NA	NA	NA	0	0
OS_37	Male	High grade central osteosarcoma, osteoblastic	cfDNA_low	No		3077		Femur	Bone	NA	110	1	35	1	3	No	0-10y	PR	No	MAP	NA	NA	NA	NA	NA	NA	NA	0	0
OS_38	Male	High grade central osteosarcoma, osteoblastic	cfDNA_low	No		626		Tibia	Bone	NA	Unknown	Unknown	60	Unknown	3	No	21-30y	GR	No	MAP	-	-	NA	NA	-	-			0
OS_39	Male	High grade central osteosarcoma, osteoblastic	cfDNA_low	No		2044		Vertebra	Bone	NA	unknown	NA	NA	1	3	No	0-10y	PR	No	MAP	NA	NA	NA	NA	NA	NA	NA	0	0
OS_40	Female	High grade central osteosarcoma, osteoblastic	cfDNA_low	No		2471		Femur	Bone	no	120	2	100	1	3	No	11-20y	PR	no	MAP	NA	NA	NA	1891	NA	NA	NA	0	0
OS_41	Female	High grade central osteosarcoma, osteoblastic	cfDNA_high	No		296		Femur	Bone	NA	240	25	90	1	3	No	11-20y	NCG	no	NA	NA	NA	NA	260	Vertebra	NA	260	1	0
OS_42	Female	High grade central osteosarcoma, osteoblastic	cfDNA_low	No		1473		Femur	Bone	no	100	<1	45	1	3	No	11-20y	PR	no	MAP	NA	NA	NA	822	NA	NA	NA	0	0
OS_43	Female	High grade central osteosarcoma, osteoblastic	cfDNA_low	No		2798		Tibia	Bone	no	130	100	200	1	3	No	31-40y	PR	no	DC	NA	NA	NA	2798	NA	NA	NA	0	0
OS_44	Male	High grade central osteosarcoma, osteoblastic	cfDNA_high	Yes		161		Femur	Bone	Paget's disease	295	4	Unknown	1	3	No	71-80y	NCG	No	NCG	NA	NA	NA	156	Lungs	Unknown	156	1	1
OS_45	Male	High grade central osteosarcoma, osteoblastic	cfDNA_high	Yes		326		Femur	Bone	no	180	unknown	5	multi	3	Yes	11-20y	PR	no	MAP	NA	NA	NA	0	lung, vertebra, bone	multi (no size given)	0	1	1
OS_46	Male	High grade central osteosarcoma, osteoblastic	cfDNA_low	Yes		451		Ilium	Bone	NA	Unknown	No resection	No resection	Multi (metastases in lumbar and thoracic spne, ribs bilaterally, humerus, femura, bilateral scapulae and lungs)	3	Yes	21-30y	No resection	No resection	-	NA	NA	NA	0	Lumbar and thoracic spne, ribs bilaterally, humerus, femura, bilateral scapulae and lungs	Unknown	0	1	1
OS_47	Female	High grade central osteosarcoma, osteoblastic	cfDNA_low	Yes		412		Femur	Bone	NA	NA	NA	NA	multi (lung mets + humerus + femoral head)	3	Yes	11-20y	PR	no	MAP	NA	NA	NA	0	Lung, femoral head, humerus	NA	0	1	1
OS_48	Male	High grade central osteosarcoma, osteoblastic	cfDNA_low	Yes		747		Tibia	Bone	NA	105	2	35	1	3	No	11-20y	PR	no	MAP	Lower leg	270	242	0	Lungs	NA	0	1	1
OS_49	Female	High grade central osteosarcoma, osteoblastic	cfDNA_high	Yes		845		Femur	Bone	no	140	5	40	multi	3	Yes	0-10y	PR	no	MAP	thigh	40	318	0	lung	multi (no size given)	0	1	1
OS_50	Male	High grade central osteosarcoma, osteoblastic	cfDNA_high	Yes		491		Femur	Bone	no	120	3	20	4	3	Yes	0-10y	PR	no	MAP	NA	NA	NA	0	lung, bone, brain	lung 1cm, bone 15mm, brain not stated (external scan)	0	1	1
OS_51	Female	High grade central osteosarcoma, osteoblastic	cfDNA_high	Yes		184		Femur	Bone	no	80	NA	NA	multi	3	Yes	11-20y	Unknown	no	MAP	NA	NA	NA	0	Lung, bone	Skip met: 40mm	0	1	1
OS_52	Female	High grade central osteosarcoma, osteoblastic	cfDNA_low	Yes		1575		Femur	Bone	no	140	NA	80	1	3	No	11-20y	GR	no	MAP	NA	NA	NA	1205	lung	multi	1205	1	1
OS_53	Male	High grade central osteosarcoma, osteoblastic	cfDNA_low	Yes	No	1524		Tibia	Bone	no	70	2	60	1	3	No	11-20y	PR	no	MAP	NA	NA	NA	1524	NA	NA	NA	0	0
OS_54	Female	High grade central osteosarcoma, osteoblastic	cfDNA_low	Yes		322		Humerus	Bone	no	170	1	15	1	3	No	11-20y	GR	no	MAP	humerus	NA	203	203	lung	multi (no size given)	322	1	0
OS_55	Male	High grade central osteosarcoma, osteoblastic	cfDNA_low	Yes	No	4118		Femur	Bone	no	93	1	40	1	3	No	11-20y	PR	no	MAP	NA	NA	NA	3550	NA	NA	NA	0	0
OS_56	Male	High grade central osteosarcoma, osteoblastic	cfDNA_high	Yes		2325		Fibula	Bone	NA	200	Radical	Radical	2 (skip met)	3	Yes	51-60y	NCG	no	Doxorubicin + cisplatin	NA	NA	NA	0	Skip met fibula	20	0	1	0
OS_57	Female	High grade central osteosarcoma, osteoblastic	cfDNA_low	Yes		1358		Tibia	Bone	no	100	1	45	1	3	Yes	11-20y	GR	no	MAP	NA	NA	NA	0	lung	NA	0	1	0
OS_58	Male	High grade central osteosarcoma, osteoblastic	cfDNA_high	Yes		336		Femur	Bone	NA	130	2	90	1	3	No	11-20y	PR	no	MAP	NA	NA	NA	NA	NA	NA		0	0
OS_59	Female	High grade central osteosarcoma, telangiectatic	cfDNA_low	Yes	Yes	7873	18	Femur	Bone	no	Primary NA, 12-0203: 25mm	LR- 0	LR- NA	unknown	3	No	11-20y	Unknown	no	DC	thigh	First LR 11-0460 - 45; 11-2541 - 45; 12-0203 - 25	6271	1461	lung, pericardium	multi (no size given)	1461	1	1
OS_60	Male	High grade central osteosarcoma, osteoblastic and chondroblastic	cfDNA_low	No		1563		Pelvis	Bone	no	160	1	40	2	3	No	11-20y	PR	no	MAP	pelvis	unknown	896	896	lung	multi (no size given)	1121	1	1
OS_61	Female	High grade central osteosarcoma, osteoblastoma-like	cfDNA_low	No		1288		Tibia	Bone	no	85	NA	10	1	1	No	11-20y	NCG	no	NCG	NA	NA	NA	636	NA	NA	NA	0	0
OS_62	Female	High grade central osteosarcoma, osteoclast-rich	cfDNA_low	No	No	982		Ilium	Bone	NA	60	10	30	1	3	No	31-40y	GR	no	MAP	NA	NA	NA	NA	NA	NA		0	0
OS_63	Male	High grade central osteosarcoma, telangiectatic	cfDNA_high	No		2004		Femur	Bone	NA	120	2	40	1	3	No	11-20y	PR	No	AP	NA	NA	NA	NA	NA	NA	NA	0	0
OS_64	Male	High grade central osteosarcoma, telangiectatic	cfDNA_low	Yes		310		Tibia	Bone	NA	120	40	Unknown	Multi (lung mets)	3	Yes	11-20y	NA	No	Post-op, unknown type	NA	NA	NA	3654	Lungs, L5 vertebra	7 (spine)	3654	1	1
OS_65	Male	High grade central osteosarcoma, telangiectatic	cfDNA_low	Yes		645		Femur	Bone	unknown	108	<1	20	1	3	No	11-20y	PR	no	unknown	unknown	unknown	NA	645	unknown	unknown	NA	1	1
OS_66	Male	High grade central osteosarcoma, fibroblastic and osteoblastic	cfDNA_high	No	Yes	2702	30	Tibia	Bone	no	70	NA	55	1	3	No	11-20y	PR	no	MAP	NA	NA	NA	2702	NA	NA	NA	0	0
OS_67	Female	High grade central osteosarcoma, telangiectatic	cfDNA_low	Yes		751		Humerus	Bone	NA	169	5	35	1	3	No	21-30y	PR	No	MAP	NA	NA	NA	366	Lungs	Unknown	366	1	1
OS_68	Male	High grade central osteosarcoma, telangiectatic	cfDNA_low	Yes	No	2095		Tibia	Bone	no	140	NA	20	1	3	No	11-20y	GR	no	MAP	NA	NA	NA	2095	NA	NA	NA	0	0
OS_69	Female	High grade central osteosarcoma, telangiectatic	cfDNA_low	Yes		2800		Femur	Bone	no	108	NA	20	1	3	No	0-10y	GR	no	MAP	NA	NA	NA	2800	NA	NA	NA	0	0
OS_70	Female	High grade central osteosarcoma, telangiectatic	cfDNA_low	Yes		2479		Tibia	Bone	no	90	1	50	1	3	No	11-20y	GR	no	MAP	NA	NA	NA	1972	NA	NA	NA	0	0
OS_71	Female	High grade central osteosarcoma, telangiectatic	cfDNA_high	Yes		1892		Humerus	Bone	no	140	5	unknown	1	3	No	11-20y	PR	no	MAP	NA	NA	NA	1016	NA	NA	NA	0	0
OS_72	Female	High grade osteosarcoma, small cell	cfDNA_high	Yes		216		Ilium	Bone	NA	145	No resection	No resection	Multi (metastases in lungs, spine, femur, pelvis)	3	Yes	11-20y	No resection	No resection	MAP, changed to ifosfamide/etoposide	NA	NA	NA	0	Lungs, spine, femur, pelvis	Unknown	0	1	1
