## Supplementary Table 7 for "Osteosarcoma: novel prognostic biomarkers using circulating and cell-free tumour DNA"

### Sheet: Sheet1
Supplementary table 7 - Noncancer other bone diseases control plama samples
Patient ID	Diagnosis*	Probe	Copies/22µl	Input / µl	Copies/µl (meth)	Copies/µl total after bisulfite conversion	Methylation level	LOB_assay**	LOD_assay***	Positiv/negativ
NCND_01	Fibrous Dysplasia	cg25680486	0	7	0	72.6	0	0.004	0.009	Neg
NCND_02	Fibrous Dysplasia	cg25680486	0	7	0	51.7	0	0.004	0.009	Neg
NCND_03	Simple bone cyst	cg25680486	0	7	0	86.9	0	0.004	0.009	Neg
NCND_04	Fibrous Dysplasia	cg25680486	0	7	0	70.4	0	0.004	0.009	Neg
NCND_05	Fibrous Dysplasia	cg25680486	0	7	0	74.8	0	0.004	0.009	Neg
NCND_06	Polyostotic fibrous dyplasia (MacCune -Albright syndrome)	cg25680486	0	7	0	92.4	0	0.004	0.009	Neg
NCND_07	Fibrous Dysplasia	cg25680486	0	7	0	102.3	0	0.004	0.009	Neg
NCND_08	Osteoid osteoma	cg25680486	0	7	0	64.9	0	0.004	0.009	Neg
NCND_09	Fibrous Dysplasia	cg25680486	0	7	0	47.3	0	0.004	0.009	Neg
NCND_10	Synovial chondromatosis	cg25680486	0	7	0	81.4	0	0.004	0.009	Neg
NCND_11	Aneurysmal Bone cyst	cg25680486	0	7	0	50.6	0	0.004	0.009	Neg
NCND_12	Tenosynovial giant cell tumour	cg25680486	0	7	0	92.4	0	0.004	0.009	Neg
NCND_13	Osteoid osteoma	cg25680486	0	7	0	67.1	0	0.004	0.009	Neg
NCND_14	Osteoid osteoma	cg25680486	0	7	0	89.1	0	0.004	0.009	Neg
NCND_15	Tenosynovial giant cell tumour	cg25680486	1.76	7	0.251429	105.6	0.00238095	0.004	0.009	Neg
NCND_16	Tenosynovial giant cell tumour	cg25680486	1.54	7	0.22	84.7	0.0025974	0.004	0.009	Neg
NCND_17	Osteochondroma	cg25680486	0	7	0	61.6	0	0.004	0.009	Neg
NCND_18	Tenosynovial giant cell tumour	cg25680486	0	7	0	49.5	0	0.004	0.009	Neg
NCND_19	Tenosynovial giant cell tumour	cg25680486	0	7	0	18.7	0	0.004	0.009	Neg
NCND_20	Osteoid osteoma	cg25680486	0	7	0	104.5	0	0.004	0.009	Neg
NCND_21	Osteochondroma	cg25680486	0	7	0	42.9	0	0.004	0.009	Neg
NCND_22	Osteochondroma	cg25680486	1.54	7	0.22	47.3	0.00465116	0.004	0.009	Neg
NCND_23	Osteochondroma	cg25680486	0	7	0	3.63	0	0.004	0.009	Neg
NCND_24	Tenosynovial giant cell tumour	cg25680486	0	7	0	7.15	0	0.004	0.009	Neg
NCND_25	Synovial chondromatosis	cg25680486	0	7	0	64.9	0	0.004	0.009	Neg
NCND_26	Osteoid osteoma	cg25680486	1.76	7	0.251429	41.8	0.00601504	0.004	0.009	Neg
NCND_27	Tenosynovial giant cell tumour	cg25680486	0	7	0	61.6	0	0.004	0.009	Neg
NCND_28	Osteochondroma	cg25680486	0	7	0	42.9	0	0.004	0.009	Neg
NCND_29	Tenosynovial giant cell tumour	cg25680486	0	7	0	49.5	0	0.004	0.009	Neg
NCND_30	Tenosynovial giant cell tumour	cg25680486	0	7	0	55	0	0.004	0.009	Neg
NCND_31	Osteochondroma	cg25680486	0	7	0	49.5	0	0.004	0.009	Neg
NCND_32	Osteochondroma	cg25680486	0	7	0	40.7	0	0.004	0.009	Neg
NCND_33	Osteochondroma	cg25680486	0	7	0	28.6	0	0.004	0.009	Neg
NCND_34	Osteoblastoma	cg25680486	0	7	0	275	0	0.004	0.009	Neg
NCND_35	Osteochondroma	cg25680486	0	7	0	114.4	0	0.004	0.009	Neg
NCND_36	Osteochondroma	cg25680486	0	7	0	56.1	0	0.004	0.009	Neg
NCND_37	Osteochondroma	cg25680486	0	7	0	86.9	0	0.004	0.009	Neg
NCND_38	Synovial chondromatosis	cg25680486	0	7	0	42.9	0	0.004	0.009	Neg
NCND_39	Osteochondroma	cg25680486	0	7	0	42.9	0	0.004	0.009	Neg
NCND_40	Synovial chondromatosis	cg25680486	1.98	7	0.282857	177.1	0.00159716	0.004	0.009	Neg
NCND_41	Synovial chondromatosis	cg25680486	0	7	0	39.6	0	0.004	0.009	Neg
NCND_42	Healthy (Spinal stenosis)	cg25680486	1.98	7	0.282857	66	0.00428571	0.004	0.009	Neg
NCND_43	Osteoarthritis	cg25680486	0	7	0	14.3	0	0.004	0.009	Neg
NCND_44	Healthy (TKR)	cg25680486	0	7	0	30.8	0	0.004	0.009	Neg
NCND_45	Osteoarthritis	cg25680486	0	7	0	77	0	0.004	0.009	Neg
NCND_46	Healthy (Pars defect)	cg25680486	0	7	0	56.1	0	0.004	0.009	Neg
NCND_47	Osteoarthritis	cg25680486	0	7	0	12.1	0	0.004	0.009	Neg
NCND_48	Osteoarthritis	cg25680486	0	7	0	66	0	0.004	0.009	Neg
NCND_49	Pigmented villonodular synovitis	cg25680486	0	7	0	171.6	0	0.004	0.009	Neg
NCND_50	Healthy (hx of MPNST)	cg25680486	0	7	0	67.1	0	0.004	0.009	Neg
NCND_51	Osteochondroma	cg25680486	0	7	0	86.9	0	0.004	0.009	Neg
NCND_52	Pigmented villonodular synovitis	cg25680486	0	7	0	207.9	0	0.004	0.009	Neg
NCND_53	Osteochondroma	cg25680486	3.52	7	0.502857	726	0.000692641	0.004	0.009	Neg
NCND_54	Grade 1 chondrosarcoma arising on a pre-existent osteochondroma	cg25680486	0	7	0	139.7	0	0.004	0.009	Neg
NCND_55	Chondrosarcoma (peripheral), Grade I	cg25680486	1.54	7	0.22	113.3	0.00194175	0.004	0.009	Neg
NCND_56	Osteoblastoma	cg25680486	0	7	0	148.5	0	0.004	0.009	Neg
NCND_57	Osteochondroma	cg25680486	0	7	0	29.7	0	0.004	0.009	Neg
NCND_58	Osteochondroma	cg25680486	0	7	0	199.1	0	0.004	0.009	Neg
NCND_59	Periosteal chondroma	cg25680486	0	7	0	90.2	0	0.004	0.009	Neg
NCND_60	Healthy (hx of osteosarcoma GR)	cg25680486	0	7	0	61.6	0	0.004	0.009	Neg
NCND_61	Osteoblastoma with ABC	cg25680486	1.54	7	0.22	339.9	0.000647249	0.004	0.009	Neg
NCND_62	Osteochondroma	cg25680486	0	7	0	118.8	0	0.004	0.009	Neg
NCND_63	Osteochondroma	cg25680486	19.36	7	2.76571	686.4	0.0040293	0.004	0.009	Neg
NCND_64	Osteochondroma	cg25680486	12.54	7	1.79143	225.5	0.00794425	0.004	0.009	Neg
NCND_65	Healthy (hx of MPNST)	cg25680486	129.8	7	18.5429	356.4	0.0520282	0.004	0.009	Pos
NCND_66	Osteochondroma	cg25680486	0	7	0	92.4	0	0.004	0.009	Neg
NCND_67	Fibrous Dysplasia	cg25680486	3.52	7	0.502857	610.5	0.000823681	0.004	0.009	Neg
NCND_68	Healing fracture site with osteoarthritis	cg25680486	0	7	0	83.6	0	0.004	0.009	Neg
NCND_69	Osteochondroma	cg25680486	0	7	0	134.2	0	0.004	0.009	Neg
NCND_01	Fibrous Dysplasia	cg22082800	0	7	0	72.6	0	0.012	0.033	Neg
NCND_02	Fibrous Dysplasia	cg22082800	0	7	0	51.7	0	0.012	0.033	Neg
NCND_03	Simple bone cyst	cg22082800	1.76	7	0.251429	86.9	0.00289331	0.012	0.033	Neg
NCND_04	Fibrous Dysplasia	cg22082800	0	7	0	70.4	0	0.012	0.033	Neg
NCND_05	Fibrous Dysplasia	cg22082800	0	7	0	74.8	0	0.012	0.033	Neg
NCND_06	Polyostotic fibrous dyplasia (MacCune -Albright syndrome)	cg22082800	0	7	0	92.4	0	0.012	0.033	Neg
NCND_07	Fibrous Dysplasia	cg22082800	0	7	0	102.3	0	0.012	0.033	Neg
NCND_08	Osteoid osteoma	cg22082800	0	7	0	64.9	0	0.012	0.033	Neg
NCND_09	Fibrous Dysplasia	cg22082800	1.54	7	0.22	47.3	0.00465116	0.012	0.033	Neg
NCND_10	Synovial chondromatosis	cg22082800	0	7	0	81.4	0	0.012	0.033	Neg
NCND_11	Aneurysmal Bone cyst	cg22082800	0	7	0	50.6	0	0.012	0.033	Neg
NCND_12	Tenosynovial giant cell tumour	cg22082800	3.96	7	0.565714	92.4	0.00612245	0.012	0.033	Neg
NCND_13	Osteoid osteoma	cg22082800	0	7	0	67.1	0	0.012	0.033	Neg
NCND_14	Osteoid osteoma	cg22082800	0	7	0	89.1	0	0.012	0.033	Neg
NCND_15	Tenosynovial giant cell tumour	cg22082800	0	7	0	105.6	0	0.012	0.033	Neg
NCND_16	Tenosynovial giant cell tumour	cg22082800	0	7	0	84.7	0	0.012	0.033	Neg
NCND_17	Osteochondroma	cg22082800	0	7	0	61.6	0	0.012	0.033	Neg
NCND_18	Tenosynovial giant cell tumour	cg22082800	0	7	0	49.5	0	0.012	0.033	Neg
NCND_19	Tenosynovial giant cell tumour	cg22082800	1.76	7	0.251429	18.7	0.0134454	0.012	0.033	Neg
NCND_20	Osteoid osteoma	cg22082800	0	7	0	104.5	0	0.012	0.033	Neg
NCND_21	Osteochondroma	cg22082800	0	7	0	42.9	0	0.012	0.033	Neg
NCND_22	Osteochondroma	cg22082800	1.54	7	0.22	47.3	0.00465116	0.012	0.033	Neg
NCND_23	Osteochondroma	cg22082800	0	7	0	3.63	0	0.012	0.033	Neg
NCND_24	Tenosynovial giant cell tumour	cg22082800	0	7	0	7.15	0	0.012	0.033	Neg
NCND_25	Synovial chondromatosis	cg22082800	0	7	0	64.9	0	0.012	0.033	Neg
NCND_26	Osteoid osteoma	cg22082800	7.04	7	1.00571	41.8	0.0240601	0.012	0.033	Neg
NCND_27	Tenosynovial giant cell tumour	cg22082800	0	7	0	61.6	0	0.012	0.033	Neg
NCND_28	Osteochondroma	cg22082800	1.54	7	0.22	42.9	0.00512821	0.012	0.033	Neg
NCND_29	Tenosynovial giant cell tumour	cg22082800	0	7	0	49.5	0	0.012	0.033	Neg
NCND_30	Tenosynovial giant cell tumour	cg22082800	1.76	7	0.251429	55	0.00457143	0.012	0.033	Neg
NCND_31	Osteochondroma	cg22082800	0	7	0	49.5	0	0.012	0.033	Neg
NCND_32	Osteochondroma	cg22082800	3.3	7	0.471429	40.7	0.011583	0.012	0.033	Neg
NCND_33	Osteochondroma	cg22082800	0	7	0	28.6	0	0.012	0.033	Neg
NCND_34	Osteoblastoma	cg22082800	0	7	0	275	0	0.012	0.033	Neg
NCND_35	Osteochondroma	cg22082800	1.76	7	0.251429	114.4	0.0021978	0.012	0.033	Neg
NCND_36	Osteochondroma	cg22082800	0	7	0	56.1	0	0.012	0.033	Neg
NCND_37	Osteochondroma	cg22082800	3.74	7	0.534286	86.9	0.00614828	0.012	0.033	Neg
NCND_38	Synovial chondromatosis	cg22082800	0	7	0	42.9	0	0.012	0.033	Neg
NCND_39	Osteochondroma	cg22082800	1.54	7	0.22	42.9	0.00512821	0.012	0.033	Neg
NCND_40	Synovial chondromatosis	cg22082800	17.6	7	2.51429	177.1	0.014197	0.012	0.033	Neg
NCND_41	Synovial chondromatosis	cg22082800	0	7	0	39.6	0	0.012	0.033	Neg
NCND_42	Healthy (Spinal stenosis)	cg22082800	1.98	7	0.282857	66	0.00428571	0.012	0.033	Neg
NCND_43	Osteoarthritis	cg22082800	0	7	0	14.3	0	0.012	0.033	Neg
NCND_44	Healthy (total knee replacement)	cg22082800	0	7	0	30.8	0	0.012	0.033	Neg
NCND_45	Osteoarthritis	cg22082800	0	7	0	77	0	0.012	0.033	Neg
NCND_46	Healthy (Pars defect)	cg22082800	3.52	7	0.502857	56.1	0.00896358	0.012	0.033	Neg
NCND_47	Osteoarthritis	cg22082800	0	7	0	12.1	0	0.012	0.033	Neg
NCND_48	Osteoarthritis	cg22082800	0	7	0	66	0	0.012	0.033	Neg
NCND_49	Pigmented villonodular synovitis	cg22082800	0	7	0	171.6	0	0.012	0.033	Neg
NCND_50	Healthy (hx of MPNST)	cg22082800	0	7	0	67.1	0	0.012	0.033	Neg
NCND_51	Osteochondroma	cg22082800	0	7	0	86.9	0	0.012	0.033	Neg
NCND_52	Pigmented villonodular synovitis	cg22082800	7.48	7	1.06857	207.9	0.00513983	0.012	0.033	Neg
NCND_53	Osteochondroma	cg22082800	48.4	7	6.91429	726	0.00952381	0.012	0.033	Neg
NCND_54	Grade 1 chondrosarcoma arising on a pre-existent osteochondroma	cg22082800	0	7	0	139.7	0	0.012	0.033	Neg
NCND_55	Chondrosarcoma (peripheral), Grade I	cg22082800	1.54	7	0.22	113.3	0.00194175	0.012	0.033	Neg
NCND_56	Osteoblastoma	cg22082800	1.54	7	0.22	148.5	0.00148148	0.012	0.033	Neg
NCND_57	Osteochondroma	cg22082800	0	7	0	29.7	0	0.012	0.033	Neg
NCND_58	Osteochondroma	cg22082800	2.64	7	0.377143	199.1	0.00189424	0.012	0.033	Neg
NCND_59	Periosteal chondroma	cg22082800	0	7	0	90.2	0	0.012	0.033	Neg
NCND_60	Healthy (hx of osteosarcoma GR)	cg22082800	0	7	0	61.6	0	0.012	0.033	Neg
NCND_61	Osteoblastoma with ABC	cg22082800	4.84	7	0.691429	339.9	0.00203421	0.012	0.033	Neg
NCND_62	Osteochondroma	cg22082800	0	7	0	118.8	0	0.012	0.033	Neg
NCND_63	Osteochondroma	cg22082800	178.2	7	25.4571	686.4	0.0370879	0.012	0.033	Pos
NCND_64	Osteochondroma	cg22082800	57.2	7	8.17143	225.5	0.0362369	0.012	0.033	Pos
NCND_65	Healthy (hx of MPNST)	cg22082800	253	7	36.1429	356.4	0.101411	0.012	0.033	Pos
NCND_66	Osteochondroma	cg22082800	1.54	7	0.22	92.4	0.00238095	0.012	0.033	Neg
NCND_67	Fibrous Dysplasia	cg22082800	33	7	4.71429	610.5	0.00772201	0.012	0.033	Neg
NCND_68	Healing fracture site with osteoarthritis	cg22082800	0	7	0	83.6	0	0.012	0.033	Neg
NCND_69	Osteochondroma	cg22082800	4.4	7	0.628571	134.2	0.00468384	0.012	0.033	Neg
NCND_01	Fibrous Dysplasia	cg02169391	8.8	7	1.25714	72.6	0.017316	0.063	0.152	Neg
NCND_02	Fibrous Dysplasia	cg02169391	0	7	0	51.7	0	0.063	0.152	Neg
NCND_03	Simple bone cyst	cg02169391	7.92	7	1.13143	86.9	0.0130199	0.063	0.152	Neg
NCND_04	Fibrous Dysplasia	cg02169391	4.18	7	0.597143	70.4	0.00848214	0.063	0.152	Neg
NCND_05	Fibrous Dysplasia	cg02169391	0	7	0	74.8	0	0.063	0.152	Neg
NCND_06	Polyostotic fibrous dyplasia (MacCune -Albright syndrome)	cg02169391	0	7	0	92.4	0	0.063	0.152	Neg
NCND_07	Fibrous Dysplasia	cg02169391	0	7	0	102.3	0	0.063	0.152	Neg
NCND_08	Osteoid osteoma	cg02169391	0	7	0	64.9	0	0.063	0.152	Neg
NCND_09	Fibrous Dysplasia	cg02169391	0	7	0	47.3	0	0.063	0.152	Neg
NCND_10	Synovial chondromatosis	cg02169391	0	7	0	81.4	0	0.063	0.152	Neg
NCND_11	Aneurysmal Bone cyst	cg02169391	1.76	7	0.251429	50.6	0.00496894	0.063	0.152	Neg
NCND_12	Tenosynovial giant cell tumour	cg02169391	0	7	0	92.4	0	0.063	0.152	Neg
NCND_13	Osteoid osteoma	cg02169391	0	7	0	67.1	0	0.063	0.152	Neg
NCND_14	Osteoid osteoma	cg02169391	6.6	7	0.942857	89.1	0.010582	0.063	0.152	Neg
NCND_15	Tenosynovial giant cell tumour	cg02169391	17.6	7	2.51429	105.6	0.0238095	0.063	0.152	Neg
NCND_16	Tenosynovial giant cell tumour	cg02169391	0	7	0	84.7	0	0.063	0.152	Neg
NCND_17	Osteochondroma	cg02169391	1.98	7	0.282857	61.6	0.00459184	0.063	0.152	Neg
NCND_18	Tenosynovial giant cell tumour	cg02169391	0	7	0	49.5	0	0.063	0.152	Neg
NCND_19	Tenosynovial giant cell tumour	cg02169391	0	7	0	18.7	0	0.063	0.152	Neg
NCND_20	Osteoid osteoma	cg02169391	4.84	7	0.691429	104.5	0.00661654	0.063	0.152	Neg
NCND_21	Osteochondroma	cg02169391	2.2	7	0.314286	42.9	0.00732601	0.063	0.152	Neg
NCND_22	Osteochondroma	cg02169391	3.74	7	0.534286	47.3	0.0112957	0.063	0.152	Neg
NCND_23	Osteochondroma	cg02169391	0	7	0	3.63	0	0.063	0.152	Neg
NCND_24	Tenosynovial giant cell tumour	cg02169391	0	7	0	7.15	0	0.063	0.152	Neg
NCND_25	Synovial chondromatosis	cg02169391	1.98	7	0.282857	64.9	0.00435835	0.063	0.152	Neg
NCND_26	Osteoid osteoma	cg02169391	8.14	7	1.16286	41.8	0.0278195	0.063	0.152	Neg
NCND_27	Tenosynovial giant cell tumour	cg02169391	2.2	7	0.314286	61.6	0.00510204	0.063	0.152	Neg
NCND_28	Osteochondroma	cg02169391	0	7	0	42.9	0	0.063	0.152	Neg
NCND_29	Tenosynovial giant cell tumour	cg02169391	10.56	7	1.50857	49.5	0.0304762	0.063	0.152	Neg
NCND_30	Tenosynovial giant cell tumour	cg02169391	0	7	0	55	0	0.063	0.152	Neg
NCND_31	Osteochondroma	cg02169391	0	7	0	49.5	0	0.063	0.152	Neg
NCND_32	Osteochondroma	cg02169391	2.2	7	0.314286	40.7	0.00772201	0.063	0.152	Neg
NCND_33	Osteochondroma	cg02169391	2.2	7	0.314286	28.6	0.010989	0.063	0.152	Neg
NCND_34	Osteoblastoma	cg02169391	0	7	0	275	0	0.063	0.152	Neg
NCND_35	Osteochondroma	cg02169391	0	7	0	114.4	0	0.063	0.152	Neg
NCND_36	Osteochondroma	cg02169391	0	7	0	56.1	0	0.063	0.152	Neg
NCND_37	Osteochondroma	cg02169391	3.52	7	0.502857	86.9	0.00578662	0.063	0.152	Neg
NCND_38	Synovial chondromatosis	cg02169391	3.74	7	0.534286	42.9	0.0124542	0.063	0.152	Neg
NCND_39	Osteochondroma	cg02169391	2.2	7	0.314286	42.9	0.00732601	0.063	0.152	Neg
NCND_40	Synovial chondromatosis	cg02169391	1.98	7	0.282857	177.1	0.00159716	0.063	0.152	Neg
NCND_41	Synovial chondromatosis	cg02169391	6.6	7	0.942857	39.6	0.0238095	0.063	0.152	Neg
NCND_42	Healthy (Spinal stenosis)	cg02169391	1.98	7	0.282857	66	0.00428571	0.063	0.152	Neg
NCND_43	Osteoarthritis	cg02169391	0	7	0	14.3	0	0.063	0.152	Neg
NCND_44	Healthy (total knee replacement)	cg02169391	0	7	0	30.8	0	0.063	0.152	Neg
NCND_45	Osteoarthritis	cg02169391	0	7	0	77	0	0.063	0.152	Neg
NCND_46	Healthy (Pars defect)	cg02169391	0	7	0	56.1	0	0.063	0.152	Neg
NCND_47	Osteoarthritis	cg02169391	0	7	0	12.1	0	0.063	0.152	Neg
NCND_48	Osteoarthritis	cg02169391	7.7	7	1.1	66	0.0166667	0.063	0.152	Neg
NCND_49	Pigmented villonodular synovitis	cg02169391	3.96	7	0.565714	171.6	0.0032967	0.063	0.152	Neg
NCND_50	Healthy (hx of MPNST)	cg02169391	1.76	7	0.251429	67.1	0.00374707	0.063	0.152	Neg
NCND_51	Osteochondroma	cg02169391	6.82	7	0.974286	86.9	0.0112116	0.063	0.152	Neg
NCND_52	Pigmented villonodular synovitis	cg02169391	4.62	7	0.66	207.9	0.0031746	0.063	0.152	Neg
NCND_53	Osteochondroma	cg02169391	96.8	7	13.8286	726	0.0190476	0.063	0.152	Neg
NCND_54	Grade 1 chondrosarcoma arising on a pre-existent osteochondroma	cg02169391	1.98	7	0.282857	139.7	0.00202475	0.063	0.152	Neg
NCND_55	Chondrosarcoma (peripheral), Grade I	cg02169391	0	7	0	113.3	0	0.063	0.152	Neg
NCND_56	Osteoblastoma	cg02169391	0	7	0	148.5	0	0.063	0.152	Neg
NCND_57	Osteochondroma	cg02169391	0	7	0	29.7	0	0.063	0.152	Neg
NCND_58	Osteochondroma	cg02169391	5.06	7	0.722857	199.1	0.00363062	0.063	0.152	Neg
NCND_59	Periosteal chondroma	cg02169391	1.54	7	0.22	90.2	0.00243902	0.063	0.152	Neg
NCND_60	Healthy (hx of osteosarcoma GR)	cg02169391	1.98	7	0.282857	61.6	0.00459184	0.063	0.152	Neg
NCND_61	Osteoblastoma with ABC	cg02169391	6.82	7	0.974286	339.9	0.00286639	0.063	0.152	Neg
NCND_62	Osteochondroma	cg02169391	6.82	7	0.974286	118.8	0.00820106	0.063	0.152	Neg
NCND_63	Osteochondroma	cg02169391	763.4	7	109.057	686.4	0.158883	0.063	0.152	Pos
NCND_64	Osteochondroma	cg02169391	8.8	7	1.25714	225.5	0.00557491	0.063	0.152	Neg
NCND_65	Healthy (hx of MPNST)	cg02169391	261.8	7	37.4	356.4	0.104938	0.063	0.152	Neg
NCND_66	Osteochondroma	cg02169391	3.3	7	0.471429	92.4	0.00510204	0.063	0.152	Neg
NCND_67	Fibrous Dysplasia	cg02169391	26.4	7	3.77143	610.5	0.00617761	0.063	0.152	Neg
NCND_68	Healing fracture site with osteoarthritis	cg02169391	0	7	0	83.6	0	0.063	0.152	Neg
NCND_69	Osteochondroma	cg02169391	2.86	7	0.408571	134.2	0.0030445	0.063	0.152	Neg
NCND_01	Fibrous Dysplasia	cg26100986	0	7	0	72.6	0	0.002	0.005	Neg
NCND_02	Fibrous Dysplasia	cg26100986	0	7	0	51.7	0	0.002	0.005	Neg
NCND_03	Simple bone cyst	cg26100986	0	7	0	86.9	0	0.002	0.005	Neg
NCND_04	Fibrous Dysplasia	cg26100986	0	7	0	70.4	0	0.002	0.005	Neg
NCND_05	Fibrous Dysplasia	cg26100986	0	7	0	74.8	0	0.002	0.005	Neg
NCND_06	Polyostotic fibrous dyplasia (MacCune -Albright syndrome)	cg26100986	0	7	0	92.4	0	0.002	0.005	Neg
NCND_07	Fibrous Dysplasia	cg26100986	0	7	0	102.3	0	0.002	0.005	Neg
NCND_08	Osteoid osteoma	cg26100986	0	7	0	64.9	0	0.002	0.005	Neg
NCND_09	Fibrous Dysplasia	cg26100986	0	7	0	47.3	0	0.002	0.005	Neg
NCND_10	Synovial chondromatosis	cg26100986	0	7	0	81.4	0	0.002	0.005	Neg
NCND_11	Aneurysmal Bone cyst	cg26100986	0	7	0	50.6	0	0.002	0.005	Neg
NCND_12	Tenosynovial giant cell tumour	cg26100986	1.98	7	0.282857	92.4	0.00306122	0.002	0.005	Neg
NCND_13	Osteoid osteoma	cg26100986	0	7	0	67.1	0	0.002	0.005	Neg
NCND_14	Osteoid osteoma	cg26100986	0	7	0	89.1	0	0.002	0.005	Neg
NCND_15	Tenosynovial giant cell tumour	cg26100986	0	7	0	105.6	0	0.002	0.005	Neg
NCND_16	Tenosynovial giant cell tumour	cg26100986	0	7	0	84.7	0	0.002	0.005	Neg
NCND_17	Osteochondroma	cg26100986	0	7	0	61.6	0	0.002	0.005	Neg
NCND_18	Tenosynovial giant cell tumour	cg26100986	0	7	0	49.5	0	0.002	0.005	Neg
NCND_19	Tenosynovial giant cell tumour	cg26100986	0	7	0	18.7	0	0.002	0.005	Neg
NCND_20	Osteoid osteoma	cg26100986	2.42	7	0.345714	104.5	0.00330827	0.002	0.005	Neg
NCND_21	Osteochondroma	cg26100986	0	7	0	42.9	0	0.002	0.005	Neg
NCND_22	Osteochondroma	cg26100986	0	7	0	47.3	0	0.002	0.005	Neg
NCND_23	Osteochondroma	cg26100986	0	7	0	3.63	0	0.002	0.005	Neg
NCND_24	Tenosynovial giant cell tumour	cg26100986	0	7	0	7.15	0	0.002	0.005	Neg
NCND_25	Synovial chondromatosis	cg26100986	1.98	7	0.282857	64.9	0.00435835	0.002	0.005	Neg
NCND_26	Osteoid osteoma	cg26100986	2.64	7	0.177143	41.8	0.00423787	0.002	0.005	Neg
NCND_27	Tenosynovial giant cell tumour	cg26100986	0	7	0	61.6	0	0.002	0.005	Neg
NCND_28	Osteochondroma	cg26100986	0	7	0	42.9	0	0.002	0.005	Neg
NCND_29	Tenosynovial giant cell tumour	cg26100986	0	7	0	49.5	0	0.002	0.005	Neg
NCND_30	Tenosynovial giant cell tumour	cg26100986	0	7	0	55	0	0.002	0.005	Neg
NCND_31	Osteochondroma	cg26100986	0	7	0	49.5	0	0.002	0.005	Neg
NCND_32	Osteochondroma	cg26100986	0	7	0	40.7	0	0.002	0.005	Neg
NCND_33	Osteochondroma	cg26100986	2.2	7	0.114286	28.6	0.003996	0.002	0.005	Neg
NCND_34	Osteoblastoma	cg26100986	0	7	0	275	0	0.002	0.005	Neg
NCND_35	Osteochondroma	cg26100986	0	7	0	114.4	0	0.002	0.005	Neg
NCND_36	Osteochondroma	cg26100986	0	7	0	56.1	0	0.002	0.005	Neg
NCND_37	Osteochondroma	cg26100986	0	7	0	86.9	0	0.002	0.005	Neg
NCND_38	Synovial chondromatosis	cg26100986	0	7	0	42.9	0	0.002	0.005	Neg
NCND_39	Osteochondroma	cg26100986	0	7	0	42.9	0	0.002	0.005	Neg
NCND_40	Synovial chondromatosis	cg26100986	5.94	7	0.848571	177.1	0.00479148	0.002	0.005	Neg
NCND_41	Synovial chondromatosis	cg26100986	0	7	0	39.6	0	0.002	0.005	Neg
NCND_42	Healthy (Spinal stenosis)	cg26100986	1.98	7	0.282857	66	0.00428571	0.002	0.005	Neg
NCND_43	Osteoarthritis	cg26100986	0	7	0	14.3	0	0.002	0.005	Neg
NCND_44	Healthy (total knee replacement)	cg26100986	0	7	0	30.8	0	0.002	0.005	Neg
NCND_45	Osteoarthritis	cg26100986	0	7	0	77	0	0.002	0.005	Neg
NCND_46	Healthy (Pars defect)	cg26100986	0	7	0	56.1	0	0.002	0.005	Neg
NCND_47	Osteoarthritis	cg26100986	0	7	0	12.1	0	0.002	0.005	Neg
NCND_48	Osteoarthritis	cg26100986	0	7	0	66	0	0.002	0.005	Neg
NCND_49	Pigmented villonodular synovitis	cg26100986	1.98	7	0.282857	171.6	0.00164835	0.002	0.005	Neg
NCND_50	Healthy (hx of MPNST)	cg26100986	0	7	0	67.1	0	0.002	0.005	Neg
NCND_51	Osteochondroma	cg26100986	0	7	0	86.9	0	0.002	0.005	Neg
NCND_52	Pigmented villonodular synovitis	cg26100986	0	7	0	207.9	0	0.002	0.005	Neg
NCND_53	Osteochondroma	cg26100986	3.52	7	0.502857	726	0.000692641	0.002	0.005	Neg
NCND_54	Grade 1 chondrosarcoma arising on a pre-existent osteochondroma	cg26100986	1.98	7	0.282857	139.7	0.00202475	0.002	0.005	Neg
NCND_55	Chondrosarcoma (peripheral), Grade I	cg26100986	0	7	0	113.3	0	0.002	0.005	Neg
NCND_56	Osteoblastoma	cg26100986	1.76	7	0.251429	148.5	0.00169312	0.002	0.005	Neg
NCND_57	Osteochondroma	cg26100986	0	7	0	29.7	0	0.002	0.005	Neg
NCND_58	Osteochondroma	cg26100986	1.76	7	0.251429	199.1	0.00126283	0.002	0.005	Neg
NCND_59	Periosteal chondroma	cg26100986	1.54	7	0.22	90.2	0.00243902	0.002	0.005	Neg
NCND_60	Healthy (hx of osteosarcoma GR)	cg26100986	0	7	0	61.6	0	0.002	0.005	Neg
NCND_61	Osteoblastoma with ABC	cg26100986	0	7	0	339.9	0	0.002	0.005	Neg
NCND_62	Osteochondroma	cg26100986	0	7	0	118.8	0	0.002	0.005	Neg
NCND_63	Osteochondroma	cg26100986	24.2	7	3.45714	686.4	0.00503663	0.002	0.005	Pos
NCND_64	Osteochondroma	cg26100986	1.76	7	0.251429	225.5	0.00111498	0.002	0.005	Neg
NCND_65	Healthy (hx of MPNST)	cg26100986	8.14	7	1.16286	356.4	0.00326279	0.002	0.005	Neg
NCND_66	Osteochondroma	cg26100986	0	7	0	92.4	0	0.002	0.005	Neg
NCND_67	Fibrous Dysplasia	cg26100986	5.28	7	0.754286	610.5	0.00123552	0.002	0.005	Neg
NCND_68	Healing fracture site with osteoarthritis	cg26100986	0	7	0	83.6	0	0.002	0.005	Neg
NCND_69	Osteochondroma	cg26100986	0	7	0	134.2	0	0.002	0.005	Neg
